# Heart-brain connections: phenotypic and genetic insights from 40,000 cardiac and brain magnetic resonance images

**DOI:** 10.1101/2021.11.01.21265779

**Authors:** Bingxin Zhao, Tengfei Li, Zirui Fan, Yue Yang, Xifeng Wang, Tianyou Luo, Jiarui Tang, Di Xiong, Zhenyi Wu, Jie Chen, Yue Shan, Chalmer Tomlinson, Ziliang Zhu, Yun Li, Jason L. Stein, Hongtu Zhu

## Abstract

Cardiovascular health interacts with cognitive and psychological health in complex ways. Yet, little is known about the phenotypic and genetic links of heart-brain systems. Using cardiac and brain magnetic resonance imaging (CMR and brain MRI) data from over 40,000 UK Biobank subjects, we developed detailed analyses of the structural and functional connections between the heart and the brain. CMR measures of the cardiovascular system were strongly correlated with brain basic morphometry, structural connectivity, and functional connectivity after controlling for body size and body mass index. The effects of cardiovascular risk factors on the brain were partially mediated by cardiac structures and functions. Using 82 CMR traits, genome-wide association study identified 80 CMR-associated genomic loci (*P* < 6.09 × 10^-10^), which were colocalized with a wide spectrum of heart and brain diseases. Genetic correlations were observed between CMR traits and brain-related complex traits and disorders, including schizophrenia, bipolar disorder, anorexia nervosa, stroke, cognitive function, and neuroticism. Our results reveal a strong heart-brain connection and the shared genetic influences at play, advancing a multi-organ perspective on human health and clinical outcomes.
