## Supplementary material for "Heart-brain connections: phenotypic and genetic insights from 40,000 cardiac and brain magnetic resonance images": supp_tables: TableS1_ID_CMR.xlsx

### Sheet: ID
Table S1: The 82 CMR traits and their reproducibility.
ID	Reproducibility	Full_Name	Category	Short_category
LVEDV	0.91445	left ventricular end-diastolic volume	left ventricle	LV
LVESV	0.866984	left ventricular end-systolic volume	left ventricle	LV
LVSV	0.788949	left ventricular stroke volume	left ventricle	LV
LVEF	0.537393	left ventricular ejection fraction	left ventricle	LV
LVCO	0.657579	left ventricular cardiac output	left ventricle	LV
LVM	0.961838	left ventricular myocardial mass	left ventricle	LV
RVEDV	0.923521	right ventricular end-diastolic volume	right ventricle	RV
RVESV	0.914755	right ventricular end-systolic volume	right ventricle	RV
RVSV	0.804312	right ventricular stroke volume	right ventricle	RV
RVEF	0.637727	right ventricular ejection fraction	right ventricle	RV
WT_AHA_1	0.662384	regional myocardial-wall thickness at end-diastole	left ventricle	LV
WT_AHA_2	0.450697	regional myocardial-wall thickness at end-diastole	left ventricle	LV
WT_AHA_3	0.507507	regional myocardial-wall thickness at end-diastole	left ventricle	LV
WT_AHA_4	0.718285	regional myocardial-wall thickness at end-diastole	left ventricle	LV
WT_AHA_5	0.826088	regional myocardial-wall thickness at end-diastole	left ventricle	LV
WT_AHA_6	0.809221	regional myocardial-wall thickness at end-diastole	left ventricle	LV
WT_AHA_7	0.838488	regional myocardial-wall thickness at end-diastole	left ventricle	LV
WT_AHA_8	0.826577	regional myocardial-wall thickness at end-diastole	left ventricle	LV
WT_AHA_9	0.86455	regional myocardial-wall thickness at end-diastole	left ventricle	LV
WT_AHA_10	0.865375	regional myocardial-wall thickness at end-diastole	left ventricle	LV
WT_AHA_11	0.864924	regional myocardial-wall thickness at end-diastole	left ventricle	LV
WT_AHA_12	0.856078	regional myocardial-wall thickness at end-diastole	left ventricle	LV
WT_AHA_13	0.711251	regional myocardial-wall thickness at end-diastole	left ventricle	LV
WT_AHA_14	0.739935	regional myocardial-wall thickness at end-diastole	left ventricle	LV
WT_AHA_15	0.710901	regional myocardial-wall thickness at end-diastole	left ventricle	LV
WT_AHA_16	0.723329	regional myocardial-wall thickness at end-diastole	left ventricle	LV
WT_global	0.90777	global myocardial-wall thickness at end-diastole	left ventricle	LV
LAV_max	0.774007	left atrium maximum volume	left atrium	LA
LAV_min	0.735362	left atrium minimum volume	left atrium	LA
LASV	0.729845	left atrium stroke volume	left atrium	LA
LAEF	0.590547	left atrium ejection fraction	left atrium	LA
RAV_max	0.797313	right atrium maximum volume	right atrium	RA
RAV_min	0.7955	right atrium minimum volume	right atrium	RA
RASV	0.617413	right atrium stroke volume	right atrium	RA
RAEF	0.527555	right atrium ejection fraction	right atrium	RA
AAo_max_area	0.965016	ascending aorta maximum area	ascending aorta	AAo
AAo_min_area	0.970005	ascending aorta minimum area	ascending aorta	AAo
AAo_aortic_distensibility	0.579326	ascending aorta distensibility	ascending aorta	AAo
DAo_max_area	0.950357	descending aorta maximum area	descending aorta	DAo
DAo_min_area	0.947104	descending aorta minimum area	descending aorta	DAo
DAo_aortic_distensibility	0.494833	descending aorta distensibility	descending aorta	DAo
Ell_1	0.5289	regional longitudinal strain	left ventricle	LV
Ell_2	0.516644	regional longitudinal strain	left ventricle	LV
Ell_3	0.576433	regional longitudinal strain	left ventricle	LV
Ell_4	0.534166	regional longitudinal strain	left ventricle	LV
Ell_5	0.493779	regional longitudinal strain	left ventricle	LV
Ell_6	0.538507	regional longitudinal strain	left ventricle	LV
Ell_global	0.5208	global longitudinal strain	left ventricle	LV
Ecc_AHA_1	0.513509	regional peak circumferential strain	left ventricle	LV
Ecc_AHA_2	0.682417	regional peak circumferential strain	left ventricle	LV
Ecc_AHA_3	0.50846	regional peak circumferential strain	left ventricle	LV
Ecc_AHA_4	0.413383	regional peak circumferential strain	left ventricle	LV
Ecc_AHA_5	0.506626	regional peak circumferential strain	left ventricle	LV
Ecc_AHA_6	0.528917	regional peak circumferential strain	left ventricle	LV
Ecc_AHA_7	0.61428	regional peak circumferential strain	left ventricle	LV
Ecc_AHA_8	0.599705	regional peak circumferential strain	left ventricle	LV
Ecc_AHA_9	0.59548	regional peak circumferential strain	left ventricle	LV
Ecc_AHA_10	0.437345	regional peak circumferential strain	left ventricle	LV
Ecc_AHA_11	0.544508	regional peak circumferential strain	left ventricle	LV
Ecc_AHA_12	0.596207	regional peak circumferential strain	left ventricle	LV
Ecc_AHA_13	0.652557	regional peak circumferential strain	left ventricle	LV
Ecc_AHA_14	0.583013	regional peak circumferential strain	left ventricle	LV
Ecc_AHA_15	0.610993	regional peak circumferential strain	left ventricle	LV
Ecc_AHA_16	0.532973	regional peak circumferential strain	left ventricle	LV
Ecc_global	0.742095	global peak circumferential strain	left ventricle	LV
Err_AHA_1	0.479474	regional radial strain	left ventricle	LV
Err_AHA_2	0.368929	regional radial strain	left ventricle	LV
Err_AHA_3	0.496803	regional radial strain	left ventricle	LV
Err_AHA_4	0.566715	regional radial strain	left ventricle	LV
Err_AHA_5	0.622398	regional radial strain	left ventricle	LV
Err_AHA_6	0.583605	regional radial strain	left ventricle	LV
Err_AHA_7	0.447783	regional radial strain	left ventricle	LV
Err_AHA_8	0.478996	regional radial strain	left ventricle	LV
Err_AHA_9	0.508827	regional radial strain	left ventricle	LV
Err_AHA_10	0.481199	regional radial strain	left ventricle	LV
Err_AHA_11	0.545166	regional radial strain	left ventricle	LV
Err_AHA_12	0.606392	regional radial strain	left ventricle	LV
Err_AHA_13	0.494542	regional radial strain	left ventricle	LV
Err_AHA_14	0.466408	regional radial strain	left ventricle	LV
Err_AHA_15	0.447443	regional radial strain	left ventricle	LV
Err_AHA_16	0.541549	regional radial strain	left ventricle	LV
Err_global	0.610055	global radial strain	left ventricle	LV
