## Supplementary material for "Heart-brain connections: phenotypic and genetic insights from 40,000 cardiac and brain magnetic resonance images": supp_tables: TableS2_ID_Brain.xlsx

### Sheet: fMRI
Table S2: The 360 functional areas defined in the Glasser360 atlas. More details can be found in Glasser et al. 2016 (https://doi.org/10.1038/nature18933).
Parcel Index	Area Name	Area Description	Network	Key Studies	Location
1	V1	Primary Visual Cortex	Visual1	Amunts et al 2000,Fischl et al 2008,Abdollahi et al 2014	Calcarine_L,Lingual_L
2	MST	Medial Superior Temporal Area	Visual2	Abdollahi et al 2014, Kolster et al 2010, Malikovic et al 2007,Fischl et al 2008	Occipital_Mid_L
3	V6	Sixth Visual Area	Visual2	Pitzalis et al 2006, Pitzalis et al 2013, Sereno et al 2012, Nieuwenhuys et al 2014	Cuneus_L
4	V2	Second Visual Area	Visual2	Amunts et al 2000,Fischl et al 2008, Schira et al 2009,Abdollahi et al 2014, Wang et al2015, Wandell and Winawer 2011	Lingual_L,Calcarine_L,Cuneus_L
5	V3	Third Visual Area	Visual2	Abdollahi et al 2014, Rottschy et al 2007, Schira et al 2009, Kujovic et al 2012, Wang et al 2015, Wandell and Winawer 2011	Cuneus_L,Lingual_L,Cerebellum_6_L,Occipital_Mid_L
6	V4	Fourth Visual Area	Visual2	Hansen et al 2007,Abdollahi et al 2014, Rottschy et al 2007, Malikovic et al 2015	Occipital_Mid_L,Fusiform_L,Lingual_L
7	V8	Eighth Visual Area	Visual2	Hadjikhani et al 1998,Abdollahi et al 2014	Fusiform_L
8	4	Primary Motor Cortex	Somatomotor	Fischl et al 2008,Geyer et al 1996	Paracentral_Lobule_L,Postcentral_L,Precentral_L
9	3b	Primary Sensory Cortex	Somatomotor	Fischl et al 2008,Geyer et al 1999, Geyer et al 2000	Postcentral_L
10	FEF	Frontal Eye Fields	Cingulo-Opercular	Glasser and Van Essen 2011, Amiez and Petrides 2009	Precentral_L
11	PEF	Premotor Eye Field	Dorsal-Attention	Amiez and Petrides 2009, Amunts et al 2010	Precentral_L
12	55b	Area 55b	Language	Hopf 1956	Precentral_L
13	V3A	Area V3A	Visual2	Abdollahi et al 2014, Swisher et al 2007, Kujovic et al 2012, Wandell and Winawer 2011, Larsson and Heeger 2006, Tootell et al 1997	Occipital_Sup_L
14	RSC	RetroSplenial Complex	Frontoparietal	Glasser and Van Essen 2011, Vogt, 2009, Palomero Gallagher et al 2009	Cingulate_Post_L,Lingual_L,Cingulate_Mid_L,Calcarine_L,Precuneus_L
15	POS2	Parieto-Occipital Sulcus Area 2	Frontoparietal	Glasser and Van Essen 2011	Precuneus_L,Cuneus_L
16	V7	Seventh Visual Area	Visual2	Abdollahi et al2014, Swisher et al 2007, Larsson and Heeger 2006, Tootell et al 1998, Hagler et al 2007, Wang et al., 2015	Occipital_Sup_L,Occipital_Mid_L
17	IPS1	IntraParietal Sulcus Area 1	Visual2	Swisher et al 2007, Wang et al., 2015, Hagler et al 2007	Occipital_Sup_L
18	FFC	Fusiform Face Complex	Visual2	Glasser and Van Essen 2011, Kanwisher and Yovel, 2006, Caspers et al 2013, Weiner et al 2014	Fusiform_L
19	V3B	Area V3B	Visual2	Abdollahi et al 2014, Larsson and Heeger 2006, Swisher et al 2007, Wandell and Winawer 2011, Smith et al 1998	Occipital_Mid_L
20	LO1	AreaLateral Occipital 1	Visual2	Abdollahi et al 2014, Hansen et al 2007,Malikovic et al 2015, Larsson and Heeger 2006	Occipital_Mid_L
21	LO2	Area Lateral Occipital 2	Visual2	Abdollahi et al 2014, Hansen et al 2007,Malikovic et al 2015, Larsson andHeeger 2006	Occipital_Inf_L
22	PIT	Posterior InferoTemporal	Visual2	Abdollahi et al 2014, Kolster et al 2010, Malikovic et al 2015, Kanwisher and Yovel, 2006, Tsao et al 2008	Occipital_Inf_L,Fusiform_L
23	MT	Middle Temporal Area	Visual2	Abdollahiet al 2014, Kolster et al 2010, Malikovic et al 2007,Fischl et al 2008	Occipital_Mid_L
24	A1	Primary Auditory Cortex	Auditory	Glasser and Van Essen 2011, Moerel et al 2014, von Economo and Koskinas 1925, Triarhou 2007, Morosan et al 2001	Temporal_Sup_L,Heschl_L
25	PSL	PeriSylvian Language Area	Language		Temporal_Sup_L,SupraMarginal_L
26	SFL	Superior Frontal Language Area	Language		Supp_Motor_Area_L
27	PCV	PreCuneus Visual Area	Posterior-Multimodal	Sereno et al 2012	Precuneus_L
28	STV	Superior Temporal Visual Area	Language		Temporal_Mid_L,Temporal_Sup_L
29	7Pm	Medial Area 7P	Frontoparietal	Scheperjans et al 2008a, Scheperjans et al 2008b	Precuneus_L
30	7m	Area 7m	Default	Scheperjans et al 2008a, Scheperjans et al 2008b	Precuneus_L
31	POS1	Parieto-Occipital Sulcus Area 1	Default	Glasser and Van Essen 2011	Calcarine_L
32	23d	Area 23d	Default	Vogt,2009, Palomero-Gallagher et al 2009	Cingulate_Mid_L
33	v23ab	Area ventral 23 a+b	Default	Vogt, 2009, Palomero-Gallagher et al 2009	Precuneus_L
34	d23ab	Area dorsal 23 a+b	Default	Vogt, 2009, Palomero-Gallagher et al 2009	Cingulate_Post_L,Cingulate_Mid_L
35	31pv	Area 31p ventral	Default	Vogt, 2009, Palomero-Gallagher et al 2009	Cingulate_Mid_L,Cingulate_Post_L
36	5m	Area 5m	Somatomotor	Scheperjans et al 2008a, Scheperjans et al 2008b	Precuneus_L
37	5mv	Area 5m ventral	Cingulo-Opercular	Scheperjans et al 2008a, Scheperjans et al 2008b	Cingulate_Mid_L,Precuneus_L
38	23c	Area 23c	Cingulo-Opercular	Vogt, 2009, Palomero-Gallagher et al 2009	Cingulate_Mid_L
39	5L	Area 5L	Somatomotor	Scheperjans et al 2008a, Scheperjans et al 2008b	Precuneus_L
40	24dd	Dorsal Area 24d	Somatomotor	Palomero-Gallagher et al 2009, Vogt and Vogt 2003	Cingulate_Mid_L,Supp_Motor_Area_L
41	24dv	Ventral Area 24d	Somatomotor	Palomero-Gallagher et al 2009, Vogt and Vogt 2003	Cingulate_Mid_L
42	7AL	Lateral Area 7A	Somatomotor	Scheperjans et al 2008a, Scheperjans et al 2008b	Parietal_Sup_L,Precuneus_L
43	SCEF	Supplementary and Cingulate Eye Field	Cingulo-Opercular	Amiez and Petrides 2009	Supp_Motor_Area_L
44	6ma	Area 6m anterior	Cingulo-Opercular	Fischl et al 2008, Vorobiev et al 1998, Geyer 2004	Frontal_Sup_2_L,Supp_Motor_Area_L
45	7Am	Medial Area 7A	Cingulo-Opercular	Scheperjans et al 2008a, Scheperjans et al 2008b	Precuneus_L
46	7Pl	Lateral Area 7P	Dorsal-Attention	Scheperjans et al 2008a, Scheperjans et al 2008b	Precuneus_L,Parietal_Sup_L
47	7PC	Area 7PC	Somatomotor	Scheperjans et al 2008a, Scheperjans et al 2008b	Parietal_Sup_L,Parietal_Inf_L
48	LIPv	Area Lateral IntraParietal ventral	Visual2	Van Essen et al 2012a, Scheperjans et al 2008a, Scheperjans et al 2008b	Parietal_Inf_L,Parietal_Sup_L
49	VIP	Ventral IntraParietal Complex	Visual2	Van Essen et al 2012a	Parietal_Sup_L
50	MIP	Medial IntraParietal Area	Dorsal-Attention	Van Essen et al 2012a	Parietal_Sup_L
51	1	Area 1	Somatomotor	Fischl et al 2008,Geyer et al 1999, Geyer et al 2000	Postcentral_L
52	2	Area 2	Somatomotor	Fischl et al 2008,Grefkes et al 2000	Postcentral_L,Parietal_Inf_L
53	3a	Area 3a	Somatomotor	Fischl et al 2008,Geyer et al 1999, Geyer et al 2000	Postcentral_L
54	6d	Dorsal area 6	Somatomotor	Fischl et al 2008,Geyer 2004, Geyer et al 2000	Precentral_L
55	6mp	Area 6mp	Somatomotor	Fischl et al 2008, Vorobiev et al 1998, Geyer 2004	Supp_Motor_Area_L,Paracentral_Lobule_L
56	6v	Ventral Area 6	Somatomotor	Fischl et al 2008, Amunts et al 2010, Geyer 2004	Precentral_L
57	p24pr	Area Posterior 24 prime	Cingulo-Opercular	Vogt, 2009	Cingulate_Mid_L
58	33pr	Area 33 prime	Cingulo-Opercular	Vogt, 2009, Nieuwenhuys et al 2014	ACC_sup_L,Cingulate_Mid_L
59	a24pr	Anterior 24 prime	Cingulo-Opercular	Vogt, 2009	Cingulate_Mid_L,ACC_sup_L
60	p32pr	Area p32 prime	Cingulo-Opercular	Vogt, 2009	Cingulate_Mid_L
61	a24	Area a24	Default	Vogt, 2009, Palomero-Gallagher et al 2015	ACC_pre_L
62	d32	Area dorsal 32	Default	Vogt, 2009	Frontal_Sup_Medial_L
63	8BM	Area 8BM	Frontoparietal	Petredes and Pandya 1999	Frontal_Sup_Medial_L
64	p32	Area p32	Default	Van Essen et al 2012b, Ongur et al 2003, Vogt, 2009, Palomero-Gallagher et al 2009	ACC_pre_L
65	10r	Area 10r	Default	Van Essen et al 2012b, Ongur et al 2003	Frontal_Med_Orb_L
66	47m	Area 47m	Default	Van Essen et al 2012b,Ongur et al 2003, Glasser and Van Essen 2011	OFCpost_L
67	8Av	Area 8Av	Default	Petredes and Pandya 1999	Frontal_Mid_2_L
68	8Ad	Area 8Ad	Default	Petredes and Pandya 1999	Frontal_Sup_2_L,Frontal_Mid_2_L
69	9m	Area 9 Middle	Default	Petredes and Pandya 1999	Frontal_Sup_Medial_L
70	8BL	Area 8B Lateral	Default	Petredes and Pandya 1999	Frontal_Sup_Medial_L,Frontal_Sup_2_L
71	9p	Area 9 Posterior	Default	Petredes and Pandya 1999	Frontal_Sup_2_L
72	10d	Area 10d	Default	Petredes and Pandya 1999, Bludau et al 2014	Frontal_Sup_Medial_L,Frontal_Sup_2_L
73	8C	Area 8C	Frontoparietal	Petredes and Pandya 1999	Frontal_Mid_2_L
74	44	Area 44	Language	Fischl et al 2008, Amunts et al 1999, Amunts etal 2010	Frontal_Inf_Oper_L,Frontal_Inf_Tri_L
75	45	Area 45	Language	Fischl et al 2008, Amunts et al 1999, Amunts et al 2010	Frontal_Inf_Tri_L
76	47l	Area 47l (47 lateral)	Default	Van Essen et al 2012b,Ongur et al 2003	Frontal_Inf_Orb_2_L
77	a47r	Area anterior 47r	Frontoparietal	Van Essen et al 2012b,Ongur et al 2003	Frontal_Mid_2_L,OFClat_L
78	6r	Rostral Area 6	Cingulo-Opercular	Amunts et al 2010	Frontal_Inf_Oper_L,Precentral_L
79	IFJa	Area IFJa	Language		Frontal_Inf_Oper_L,Frontal_Inf_Tri_L
80	IFJp	Area IFJp	Frontoparietal		Frontal_Inf_Oper_L,Precentral_L
81	IFSp	Area IFSp	Language		Frontal_Inf_Tri_L
82	IFSa	Area IFSa	Frontoparietal		Frontal_Inf_Tri_L
83	p9-46v	Area posterior 9-46v	Frontoparietal	Petredes and Pandya 1999	Frontal_Inf_Tri_L,Frontal_Mid_2_L
84	46	Area 46	Cingulo-Opercular	Petredes and Pandya 1999, Rajkowska and Goldman Rakic 1995a, Rajkowska and Goldman-Rakic 1995b	Frontal_Mid_2_L
85	a9-46v	Area anterior 9-46v	Frontoparietal	Petredes and Pandya 1999	Frontal_Mid_2_L
86	9-46d	Area 9-46d	Cingulo-Opercular	Petredes and Pandya 1999	Frontal_Mid_2_L,Frontal_Sup_2_L
87	9a	Area 9 anterior	Default	Petredes and Pandya 1999	Frontal_Sup_2_L
88	10v	Area 10v	Default	Bludau et al 2014	Rectus_L,Frontal_Med_Orb_L
89	a10p	Area anterior 10p	Frontoparietal	Van Essen et al 2012b,Ongur et al 2003, Bludau et al 2014	Frontal_Sup_2_L
90	10pp	Polar 10p	Default	Van Essen et al 2012b,Ongur et al 2003, Bludau et al 2014	OFCmed_L
91	11l	Area 11l	Frontoparietal	Van Essen et al 2012b,Ongur et al 2003, Henssen et al 2016	OFCant_L
92	13l	Area 13l	Frontoparietal	Van Essen et al 2012b,Ongur et al 2003, Henssen et al2016	OFCpost_L
93	OFC	Orbital Frontal Complex	Default	Van Essen et al 2012b,Ongur et al 2003, Henssen et al 2016	Rectus_L,OFCmed_L
94	47s	Area 47s	Default	Van Essen et al 2012b,Ongur et al 2003	OFCpost_L
95	LIPd	Area Lateral IntraParietal dorsal	Dorsal-Attention	Van Essen et al 2012a	Parietal_Inf_L
96	6a	Area 6 anterior	Dorsal-Attention	Fischl et al 2008,Geyer 2004, Geyer et al 2000	Frontal_Sup_2_L
97	i6-8	Inferior 6-8 Transitional Area	Frontoparietal	von Economo and Koskinas 1925, Triarhou 2007	Frontal_Mid_2_L
98	s6-8	Superior 6-8 Transitional Area	Frontoparietal	von Economo and Koskinas 1925, Triarhou 2007	Frontal_Sup_2_L,Frontal_Mid_2_L
99	43	Area 43	Cingulo-Opercular	Brodmann 1909, Brodmann 2007, Nieuwenhuys et al 2014	Rolandic_Oper_L
100	OP4	Area OP4/PV	Somatomotor	Eickhoff et al 2006a, Eickhoff et al 2006b, Nieuwenhuys et al 2014	Postcentral_L
101	OP1	Area OP1/SII	Somatomotor	Eickhoff et al 2006a, Eickhoff et al 2006b	Rolandic_Oper_L
102	OP2-3	Area OP2-3/VS	Somatomotor	Eickhoff et al 2006a, Eickhoff et al 2006b	Rolandic_Oper_L,Insula_L
103	52	Area 52	Auditory	Brodmann 1909, Brodmann 2007, von Economo and Koskinas 1925, Triarhou 2007	Temporal_Sup_L
104	RI	RetroInsular Cortex	Auditory	Glasser and Van Essen 2011,Pandya and Sanides 1973, Kurth et al 2009,von Economo and Koskinas 1925, Triarhou 2007	Rolandic_Oper_L,Temporal_Sup_L
105	PFcm	Area PFcm	Cingulo-Opercular	Caspers et al 2006, Caspers et al 2008	Temporal_Sup_L
106	PoI2	Posterior Insular Area 2	Cingulo-Opercular	Kurth et al 2009, Morel et al 2013	Insula_L
107	TA2	Area TA2	Auditory	von Economo and Koskinas 1925, Triarhou 2007, Morosan et al 2001	Temporal_Sup_L
108	FOP4	Frontal Opercular Area 4	Cingulo-Opercular		Insula_L
109	MI	Middle Insular Area	Cingulo-Opercular	Van Essen et al 2012b,Ongur et al 2003	Insula_L
110	Pir	Pirform Cortex	Orbito-Affective	Glasser and Van Essen 2011, Ding et al 2009, Morel et al 2013	Insula_L,Temporal_Pole_Sup_L,Olfactory_L
111	AVI	Anterior Ventral Insular Area	Frontoparietal	Van Essen et al 2012b,Ongur et al 2003	Insula_L
112	AAIC	Anterior Agranular Insula Complex	Orbito-Affective	Van Essen et al 2012b,Ongur et al 2003	Insula_L
113	FOP1	Frontal Opercular Area 1	Cingulo-Opercular		Rolandic_Oper_L
114	FOP3	Frontal Opercular Area 3	Cingulo-Opercular		Insula_L
115	FOP2	FrontalOPercular Area 2	Somatomotor		Rolandic_Oper_L
116	PFt	Area PFt	Dorsal-Attention	Caspers et al 2006, Caspers et al 2008	Parietal_Inf_L
117	AIP	Anterior IntraParietal Area	Dorsal-Attention	Van Essen et al 2012a	Parietal_Inf_L
118	EC	Entorhinal Cortex	Default	Fischl et al 2009	ParaHippocampal_L
119	PreS	PreSubiculum	Default	Glasser and Van Essen 2011, Amunts et al 2005	ParaHippocampal_L
120	H	Hippocampus	Default		Hippocampus_L,ParaHippocampal_L
121	ProS	ProStriate Area	Visual1	Glasser and Van Essen 2011,Vogt et al 2001, Sanides and Vitzthum 1965, Sanides, 1970	Calcarine_L,Lingual_L
122	PeEc	Perirhinal Ectorhinal Cortex	Ventral-Multimodal	Augustinack et al 2013, Ding et al 2009, Ding and Van Hoesen 2010, Rajimehr et al 2009, Tsao et al 2008	Fusiform_L,ParaHippocampal_L
123	STGa	Area STGa	Language		Temporal_Pole_Sup_L
124	PBelt	ParaBelt Complex	Auditory	Moerel et al 2014, von Economo and Koskinas 1925, Triarhou 2007	Temporal_Sup_L
125	A5	Auditory 5 Complex	Language		Temporal_Mid_L
126	PHA1	ParaHippocampal Area 1	Default		Fusiform_L
127	PHA3	ParaHippocampal Area 3	Dorsal-Attention		Fusiform_L
128	STSda	Area STSd anterior	Language		Temporal_Mid_L
129	STSdp	Area STSd posterior	Language		Temporal_Mid_L
130	STSvp	Area STSv posterior	Default		Temporal_Mid_L
131	TGd	Area TG dorsal	Default	Ding et al 2009, von Economo and Koskinas 1925, Triarhou 2007	Temporal_Pole_Mid_L,Temporal_Pole_Sup_L,Temporal_Inf_L
132	TE1a	Area TE1 anterior	Default	von Economo and Koskinas 1925, Triarhou 2007	Temporal_Mid_L,Temporal_Inf_L
133	TE1p	Area TE1 posterior	Frontoparietal	von Economo and Koskinas 1925, Triarhou 2007	Temporal_Inf_L,Temporal_Mid_L
134	TE2a	Area TE2 anterior	Default	von Economo and Koskinas 1925, Triarhou 2007	Temporal_Inf_L
135	TF	Area TF	Ventral-Multimodal	von Economo and Koskinas 1925, Triarhou 2007	Temporal_Inf_L
136	TE2p	Area TE2 posterior	Dorsal-Attention	von Economo and Koskinas 1925, Triarhou 2007	Temporal_Inf_L
137	PHT	Area PHT	Dorsal-Attention	von Economo and Koskinas 1925, Triarhou 2007	Temporal_Mid_L
138	PH	Area PH	Visual2	von Economo and Koskinas 1925, Triarhou 2007	Temporal_Inf_L
139	TPOJ1	Area TemporoParietoOccipital Junction 1	Language		Temporal_Mid_L
140	TPOJ2	Area TemporoParietoOccipital Junction 2	Posterior-Multimodal		Temporal_Mid_L
141	TPOJ3	Area TemporoParietoOccipital Junction 3	Posterior-Multimodal		Temporal_Mid_L,Occipital_Mid_L
142	DVT	Dorsal Transitional Visual Area	Visual1		Occipital_Sup_L,Cuneus_L
143	PGp	Area PGp	Dorsal-Attention	Caspers et al 2006, Caspers et al 2008	Occipital_Mid_L
144	IP2	Area IntraParietal 2	Frontoparietal	Choi et al 2006	Parietal_Inf_L
145	IP1	Area IntraParietal 1	Frontoparietal	Choi et al 2006	Occipital_Mid_L,Parietal_Inf_L
146	IP0	Area IntraParietal 0	Dorsal-Attention		Occipital_Mid_L
147	PFop	Area PF opercular	Cingulo-Opercular	Caspers et al 2006, Caspers et al 2008, Nieuwenhuys et al 2014	SupraMarginal_L
148	PF	Area PF Complex	Cingulo-Opercular	Caspers et al 2006, Caspers et al 2008, Nieuwenhuys et al 2014	SupraMarginal_L,Parietal_Inf_L
149	PFm	Area PFm Complex	Frontoparietal	Caspers et al 2006, Caspers et al 2008, Nieuwenhuys et al 2014	Angular_L,Parietal_Inf_L
150	PGi	Area PGi	Default	Caspers et al 2006, Caspers et al 2008, Nieuwenhuys et al 2014	Angular_L,Temporal_Mid_L
151	PGs	Area PGs	Default	Caspers et al 2006, Caspers et al 2008, Nieuwenhuys et al 2014	Angular_L,Occipital_Mid_L
152	V6A	Area V6A	Visual2	Pizalis et al 2013, Nieuwenhuys et al 2014	Occipital_Sup_L
153	VMV1	VentroMedial Visual Area 1	Visual2	Arcaro et al 2009, Wang et al 2015	Lingual_L
154	VMV3	VentroMedial Visual Area3	Visual2	Arcaro et al 2009, Wang et al 2015, Wandell and Winawer 2011	Fusiform_L
155	PHA2	ParaHippocampal Area 2	Default		ParaHippocampal_L,Fusiform_L
156	V4t	Area V4t	Visual2	Abdollahi et al 2014, Kolster et al 2010, Larsson and Heeger 2006	Occipital_Mid_L
157	FST	Area FST	Visual2	Abdollahi et al 2014, Kolster et al 2010	Temporal_Mid_L
158	V3CD	Area V3CD	Visual2	Abdollahi et al 2014,Malikovic et al 2015	Occipital_Mid_L
159	LO3	Area Lateral Occipital 3	Visual2		Occipital_Mid_L
160	VMV2	VentroMedial Visual Area 2	Visual2	Arcaro et al2009, Wang et al 2015	Lingual_L,Fusiform_L
161	31pd	Area 31pd	Default	Vogt, 2009, Palomero-Gallagher et al 2009	Precuneus_L
162	31a	Area 31a	Default	Vogt, 2009, Palomero-Gallagher et al 2009	Cingulate_Mid_L
163	VVC	Ventral Visual Complex	Visual2	Arcaro et al 2009, Wang et al 2015, Wandell and Winawer 2011, Caspers et al 2013, Weiner et al 2014	Fusiform_L,Cerebellum_6_L,Cerebellum_4_5_L
164	25	Area 25	Default	Vogt, 2009, Palomero-Gallagher et al 2015	Olfactory_L
165	s32	Area s32	Default	Vogt, 2009, Palomero-Gallagher et al 2015,Van Essen et al 2012b, Ongur et al 2003	Frontal_Med_Orb_L,Rectus_L
166	pOFC	posterior OFC Complex	Orbito-Affective	Van Essen et al 2012b,Ongur et al 2003, Henssen et al 2016	Rectus_L
167	PoI1	Area Posterior Insular 1	Cingulo-Opercular	Kurth et al 2009, Morel et al 2013	Insula_L
168	Ig	Insular Granular Complex	Somatomotor	Kurth et al 2009, Morel et al 2013	Insula_L
169	FOP5	Area Frontal Opercular 5	Cingulo-Opercular	Glasser and Van Essen 2011	Frontal_Inf_Tri_L,Insula_L
170	p10p	Area posterior 10p	Frontoparietal	Van Essen et al 2012b,Ongur et al 2003, Bludau et al 2014	Frontal_Sup_2_L
171	p47r	Area posterior 47r	Frontoparietal	Van Essen et al 2012b,Ongur et al 2003	Frontal_Inf_Tri_L
172	TGv	Area TG Ventral	Language	Ding et al 2009, von Economo and Koskinas 1925, Triarhou 2007	Temporal_Inf_L
173	MBelt	Medial Belt Complex	Auditory	Moerel et al 2014, von Economo and Koskinas 1925, Triarhou 2007	Temporal_Sup_L,Heschl_L
174	LBelt	Lateral Belt Complex	Auditory	Moerel et al 2014, von Economo and Koskinas 1925, Triarhou 2007	Temporal_Sup_L
175	A4	Auditory 4 Complex	Auditory	Morosan et al 2005	Temporal_Sup_L
176	STSva	Area STSv anterior	Default		Temporal_Mid_L
177	TE1m	Area TE1 Middle	Default	von Economo and Koskinas 1925, Triarhou 2007	Temporal_Inf_L,Temporal_Mid_L
178	PI	Para-Insular Area	Cingulo-Opercular	von Economo and Koskinas 1925, Triarhou 2007, Ding et al 2009	Temporal_Pole_Sup_L,Temporal_Sup_L
179	a32pr	Area anterior 32 prime	Cingulo-Opercular	Vogt, 2009	ACC_sup_L
180	p24	Area posterior 24	Cingulo-Opercular	Vogt, 2009	ACC_pre_L,ACC_sup_L
181	V1	Primary Visual Cortex	Visual1	Amunts et al 2000,Fischl et al 2008,Abdollahi et al 2014	Calcarine_R,Lingual_R,Calcarine_L
182	MST	Medial Superior Temporal Area	Visual2	Abdollahi et al 2014, Kolster et al 2010, Malikovic et al 2007,Fischl et al 2008	Temporal_Mid_R
183	V6	Sixth Visual Area	Visual2	Pitzalis et al 2006, Pitzalis et al 2013, Sereno et al 2012, Nieuwenhuys et al 2014	Cuneus_R
184	V2	Second Visual Area	Visual2	Amunts et al 2000,Fischl et al 2008, Schira et al 2009,Abdollahi et al 2014, Wang et al2015, Wandell and Winawer 2011	Lingual_R,Cuneus_R,Calcarine_R
185	V3	Third Visual Area	Visual2	Abdollahi et al 2014, Rottschy et al 2007, Schira et al 2009, Kujovic et al 2012, Wang et al 2015, Wandell and Winawer 2011	Lingual_R,Cuneus_R
186	V4	Fourth Visual Area	Visual2	Hansen et al 2007,Abdollahi et al 2014, Rottschy et al 2007, Malikovic et al 2015	Occipital_Mid_R,Fusiform_R
187	V8	Eighth Visual Area	Visual2	Hadjikhani et al 1998,Abdollahi et al 2014	Fusiform_R
188	4	Primary Motor Cortex	Somatomotor	Fischl et al 2008,Geyer et al 1996	Precentral_R,Postcentral_R,Supp_Motor_Area_R,Paracentral_Lobule_R
189	3b	Primary Sensory Cortex	Somatomotor	Fischl et al 2008,Geyer et al 1999, Geyer et al 2000	Postcentral_R,Precentral_R
190	FEF	Frontal Eye Fields	Cingulo-Opercular	Glasser and Van Essen 2011, Amiez and Petrides 2009	Frontal_Mid_2_R,Precentral_R
191	PEF	Premotor Eye Field	Cingulo-Opercular	Amiez and Petrides 2009, Amunts et al 2010	Precentral_R
192	55b	Area 55b	Language	Hopf 1956	Precentral_R
193	V3A	Area V3A	Visual2	Abdollahi et al 2014, Swisher et al 2007, Kujovic et al 2012, Wandell and Winawer 2011, Larsson and Heeger 2006, Tootell et al 1997	Occipital_Sup_R,Cuneus_R
194	RSC	RetroSplenial Complex	Frontoparietal	Glasser and Van Essen 2011, Vogt, 2009, Palomero Gallagher et al 2009	Cingulate_Mid_R
195	POS2	Parieto-Occipital Sulcus Area 2	Frontoparietal	Glasser and Van Essen 2011	Precuneus_R,Cuneus_R
196	V7	Seventh Visual Area	Visual2	Abdollahi et al2014, Swisher et al 2007, Larsson and Heeger 2006, Tootell et al 1998, Hagler et al 2007, Wang et al., 2015	Occipital_Mid_R,Occipital_Sup_R
197	IPS1	IntraParietal Sulcus Area 1	Visual2	Swisher et al 2007, Wang et al., 2015, Hagler et al 2007	Occipital_Sup_R
198	FFC	Fusiform Face Complex	Visual2	Glasser and Van Essen 2011, Kanwisher and Yovel, 2006, Caspers et al 2013, Weiner et al 2014	Fusiform_R
199	V3B	Area V3B	Visual2	Abdollahi et al 2014, Larsson and Heeger 2006, Swisher et al 2007, Wandell and Winawer 2011, Smith et al 1998	Occipital_Mid_R
200	LO1	AreaLateral Occipital 1	Visual2	Abdollahi et al 2014, Hansen et al 2007,Malikovic et al 2015, Larsson and Heeger 2006	Occipital_Mid_R
201	LO2	Area Lateral Occipital 2	Visual2	Abdollahi et al 2014, Hansen et al 2007,Malikovic et al 2015, Larsson andHeeger 2006	Occipital_Inf_R
202	PIT	Posterior InferoTemporal	Visual2	Abdollahi et al 2014, Kolster et al 2010, Malikovic et al 2015, Kanwisher and Yovel, 2006, Tsao et al 2008	Occipital_Inf_R
203	MT	Middle Temporal Area	Visual2	Abdollahiet al 2014, Kolster et al 2010, Malikovic et al 2007,Fischl et al 2008	Temporal_Mid_R
204	A1	Primary Auditory Cortex	Auditory	Glasser and Van Essen 2011, Moerel et al 2014, von Economo and Koskinas 1925, Triarhou 2007, Morosan et al 2001	Heschl_R
205	PSL	PeriSylvian Language Area	Cingulo-Opercular		Temporal_Sup_R,SupraMarginal_R
206	SFL	Superior Frontal Language Area	Language		Supp_Motor_Area_R
207	PCV	PreCuneus Visual Area	Posterior-Multimodal	Sereno et al 2012	Precuneus_R
208	STV	Superior Temporal Visual Area	Posterior-Multimodal		Temporal_Sup_R
209	7Pm	Medial Area 7P	Frontoparietal	Scheperjans et al 2008a, Scheperjans et al 2008b	Precuneus_R
210	7m	Area 7m	Default	Scheperjans et al 2008a, Scheperjans et al 2008b	Precuneus_R
211	POS1	Parieto-Occipital Sulcus Area 1	Default	Glasser and Van Essen 2011	Calcarine_R,Precuneus_R
212	23d	Area 23d	Default	Vogt,2009, Palomero-Gallagher et al 2009	Cingulate_Mid_R
213	v23ab	Area ventral 23 a+b	Default	Vogt, 2009, Palomero-Gallagher et al 2009	Precuneus_R
214	d23ab	Area dorsal 23 a+b	Default	Vogt, 2009, Palomero-Gallagher et al 2009	Cingulate_Mid_R
215	31pv	Area 31p ventral	Default	Vogt, 2009, Palomero-Gallagher et al 2009	Cingulate_Mid_R
216	5m	Area 5m	Somatomotor	Scheperjans et al 2008a, Scheperjans et al 2008b	Paracentral_Lobule_R
217	5mv	Area 5m ventral	Cingulo-Opercular	Scheperjans et al 2008a, Scheperjans et al 2008b	Precuneus_R,Cingulate_Mid_R
218	23c	Area 23c	Cingulo-Opercular	Vogt, 2009, Palomero-Gallagher et al 2009	Cingulate_Mid_R
219	5L	Area 5L	Somatomotor	Scheperjans et al 2008a, Scheperjans et al 2008b	Postcentral_R
220	24dd	Dorsal Area 24d	Somatomotor	Palomero-Gallagher et al 2009, Vogt and Vogt 2003	Supp_Motor_Area_R,Cingulate_Mid_R
221	24dv	Ventral Area 24d	Somatomotor	Palomero-Gallagher et al 2009, Vogt and Vogt 2003	Cingulate_Mid_R,Supp_Motor_Area_R
222	7AL	Lateral Area 7A	Somatomotor	Scheperjans et al 2008a, Scheperjans et al 2008b	Parietal_Sup_R
223	SCEF	Supplementary and Cingulate Eye Field	Cingulo-Opercular	Amiez and Petrides 2009	Supp_Motor_Area_R
224	6ma	Area 6m anterior	Cingulo-Opercular	Fischl et al 2008, Vorobiev et al 1998, Geyer 2004	Frontal_Sup_2_R
225	7Am	Medial Area 7A	Cingulo-Opercular	Scheperjans et al 2008a, Scheperjans et al 2008b	Precuneus_R
226	7Pl	Lateral Area 7P	Dorsal-Attention	Scheperjans et al 2008a, Scheperjans et al 2008b	Parietal_Sup_R,Precuneus_R
227	7PC	Area 7PC	Somatomotor	Scheperjans et al 2008a, Scheperjans et al 2008b	Parietal_Sup_R
228	LIPv	Area Lateral IntraParietal ventral	Visual2	Van Essen et al 2012a, Scheperjans et al 2008a, Scheperjans et al 2008b	Parietal_Sup_R,Parietal_Inf_R
229	VIP	Ventral IntraParietal Complex	Visual2	Van Essen et al 2012a	Parietal_Sup_R
230	MIP	Medial IntraParietal Area	Dorsal-Attention	Van Essen et al 2012a	Parietal_Sup_R,Occipital_Sup_R
231	1	Area 1	Somatomotor	Fischl et al 2008,Geyer et al 1999, Geyer et al 2000	Postcentral_R
232	2	Area 2	Somatomotor	Fischl et al 2008,Grefkes et al 2000	Postcentral_R
233	3a	Area 3a	Somatomotor	Fischl et al 2008,Geyer et al 1999, Geyer et al 2000	Postcentral_R,Paracentral_Lobule_R
234	6d	Dorsal area 6	Somatomotor	Fischl et al 2008,Geyer 2004, Geyer et al 2000	Precentral_R
235	6mp	Area 6mp	Somatomotor	Fischl et al 2008, Vorobiev et al 1998, Geyer 2004	Supp_Motor_Area_R,Frontal_Sup_2_R
236	6v	Ventral Area 6	Somatomotor	Fischl et al 2008, Amunts et al 2010, Geyer 2004	Precentral_R
237	p24pr	Area Posterior 24 prime	Cingulo-Opercular	Vogt, 2009	Cingulate_Mid_R
238	33pr	Area 33 prime	Frontoparietal	Vogt, 2009, Nieuwenhuys et al 2014	Cingulate_Mid_R,ACC_sup_R
239	a24pr	Anterior 24 prime	Cingulo-Opercular	Vogt, 2009	Cingulate_Mid_R
240	p32pr	Area p32 prime	Cingulo-Opercular	Vogt, 2009	Cingulate_Mid_R
241	a24	Area a24	Default	Vogt, 2009, Palomero-Gallagher et al 2015	ACC_pre_R
242	d32	Area dorsal 32	Frontoparietal	Vogt, 2009	ACC_pre_R,Cingulate_Mid_R
243	8BM	Area 8BM	Frontoparietal	Petredes and Pandya 1999	Frontal_Sup_Medial_R,Supp_Motor_Area_R
244	p32	Area p32	Default	Van Essen et al 2012b, Ongur et al 2003, Vogt, 2009, Palomero-Gallagher et al 2009	Frontal_Sup_Medial_R,Frontal_Med_Orb_R
245	10r	Area 10r	Default	Van Essen et al 2012b, Ongur et al 2003	Frontal_Med_Orb_R
246	47m	Area 47m	Default	Van Essen et al 2012b,Ongur et al 2003, Glasser and Van Essen 2011	OFCpost_R
247	8Av	Area 8Av	Default	Petredes and Pandya 1999	Frontal_Mid_2_R
248	8Ad	Area 8Ad	Default	Petredes and Pandya 1999	Frontal_Sup_2_R
249	9m	Area 9 Middle	Default	Petredes and Pandya 1999	Frontal_Sup_Medial_R,ACC_pre_R
250	8BL	Area 8B Lateral	Default	Petredes and Pandya 1999	Frontal_Sup_Medial_R,Frontal_Sup_2_R
251	9p	Area 9 Posterior	Default	Petredes and Pandya 1999	Frontal_Sup_2_R
252	10d	Area 10d	Default	Petredes and Pandya 1999, Bludau et al 2014	Frontal_Sup_Medial_R
253	8C	Area 8C	Frontoparietal	Petredes and Pandya 1999	Frontal_Mid_2_R,Frontal_Inf_Oper_R
254	44	Area 44	Frontoparietal	Fischl et al 2008, Amunts et al 1999, Amunts etal 2010	Frontal_Inf_Oper_R,Frontal_Inf_Tri_R
255	45	Area 45	Language	Fischl et al 2008, Amunts et al 1999, Amunts et al 2010	Frontal_Inf_Tri_R
256	47l	Area 47l (47 lateral)	Default	Van Essen et al 2012b,Ongur et al 2003	Frontal_Inf_Orb_2_R
257	a47r	Area anterior 47r	Frontoparietal	Van Essen et al 2012b,Ongur et al 2003	Frontal_Mid_2_R
258	6r	Rostral Area 6	Cingulo-Opercular	Amunts et al 2010	Frontal_Inf_Oper_R
259	IFJa	Area IFJa	Language		Frontal_Inf_Tri_R
260	IFJp	Area IFJp	Frontoparietal		Frontal_Inf_Oper_R
261	IFSp	Area IFSp	Frontoparietal		Frontal_Inf_Tri_R
262	IFSa	Area IFSa	Cingulo-Opercular		Frontal_Inf_Tri_R
263	p9-46v	Area posterior 9-46v	Frontoparietal	Petredes and Pandya 1999	Frontal_Mid_2_R,Frontal_Inf_Tri_R
264	46	Area 46	Cingulo-Opercular	Petredes and Pandya 1999, Rajkowska and Goldman Rakic 1995a, Rajkowska and Goldman-Rakic 1995b	Frontal_Mid_2_R
265	a9-46v	Area anterior 9-46v	Frontoparietal	Petredes and Pandya 1999	Frontal_Mid_2_R
266	9-46d	Area 9-46d	Cingulo-Opercular	Petredes and Pandya 1999	Frontal_Mid_2_R,Frontal_Sup_2_R
267	9a	Area 9 anterior	Default	Petredes and Pandya 1999	Frontal_Sup_2_R
268	10v	Area 10v	Default	Bludau et al 2014	Frontal_Med_Orb_R,Rectus_R
269	a10p	Area anterior 10p	Frontoparietal	Van Essen et al 2012b,Ongur et al 2003, Bludau et al 2014	Frontal_Sup_2_R
270	10pp	Polar 10p	Default	Van Essen et al 2012b,Ongur et al 2003, Bludau et al 2014	OFCmed_R
271	11l	Area 11l	Frontoparietal	Van Essen et al 2012b,Ongur et al 2003, Henssen et al 2016	OFCant_R
272	13l	Area 13l	Frontoparietal	Van Essen et al 2012b,Ongur et al 2003, Henssen et al2016	OFCmed_R,OFCpost_R
273	OFC	Orbital Frontal Complex	Frontoparietal	Van Essen et al 2012b,Ongur et al 2003, Henssen et al 2016	Rectus_R,OFCmed_R
274	47s	Area 47s	Default	Van Essen et al 2012b,Ongur et al 2003	OFCpost_R,Insula_R
275	LIPd	Area Lateral IntraParietal dorsal	Dorsal-Attention	Van Essen et al 2012a	Angular_R,Parietal_Inf_R
276	6a	Area 6 anterior	Dorsal-Attention	Fischl et al 2008,Geyer 2004, Geyer et al 2000	Frontal_Sup_2_R
277	i6-8	Inferior 6-8 Transitional Area	Frontoparietal	von Economo and Koskinas 1925, Triarhou 2007	Frontal_Mid_2_R
278	s6-8	Superior 6-8 Transitional Area	Frontoparietal	von Economo and Koskinas 1925, Triarhou 2007	Frontal_Sup_2_R
279	43	Area 43	Cingulo-Opercular	Brodmann 1909, Brodmann 2007, Nieuwenhuys et al 2014	Rolandic_Oper_R
280	OP4	Area OP4/PV	Somatomotor	Eickhoff et al 2006a, Eickhoff et al 2006b, Nieuwenhuys et al 2014	Rolandic_Oper_R
281	OP1	Area OP1/SII	Somatomotor	Eickhoff et al 2006a, Eickhoff et al 2006b	Rolandic_Oper_R
282	OP2-3	Area OP2-3/VS	Somatomotor	Eickhoff et al 2006a, Eickhoff et al 2006b	Rolandic_Oper_R,Insula_R
283	52	Area 52	Auditory	Brodmann 1909, Brodmann 2007, von Economo and Koskinas 1925, Triarhou 2007	Temporal_Sup_R,Insula_R
284	RI	RetroInsular Cortex	Somatomotor	Glasser and Van Essen 2011,Pandya and Sanides 1973, Kurth et al 2009,von Economo and Koskinas 1925, Triarhou 2007	Temporal_Sup_R
285	PFcm	Area PFcm	Cingulo-Opercular	Caspers et al 2006, Caspers et al 2008	Rolandic_Oper_R,SupraMarginal_R
286	PoI2	Posterior Insular Area 2	Cingulo-Opercular	Kurth et al 2009, Morel et al 2013	Insula_R
287	TA2	Area TA2	Auditory	von Economo and Koskinas 1925, Triarhou 2007, Morosan et al 2001	Temporal_Sup_R,Temporal_Pole_Sup_R
288	FOP4	Frontal Opercular Area 4	Cingulo-Opercular		Insula_R,Frontal_Inf_Oper_R
289	MI	Middle Insular Area	Cingulo-Opercular	Van Essen et al 2012b,Ongur et al 2003	Insula_R
290	Pir	Pirform Cortex	Orbito-Affective	Glasser and Van Essen 2011, Ding et al 2009, Morel et al 2013	Temporal_Pole_Sup_R
291	AVI	Anterior Ventral Insular Area	Frontoparietal	Van Essen et al 2012b,Ongur et al 2003	Insula_R
292	AAIC	Anterior Agranular Insula Complex	Orbito-Affective	Van Essen et al 2012b,Ongur et al 2003	Insula_R
293	FOP1	Frontal Opercular Area 1	Cingulo-Opercular		Rolandic_Oper_R
294	FOP3	Frontal Opercular Area 3	Cingulo-Opercular		Insula_R
295	FOP2	FrontalOPercular Area 2	Somatomotor		Rolandic_Oper_R
296	PFt	Area PFt	Dorsal-Attention	Caspers et al 2006, Caspers et al 2008	Postcentral_R,SupraMarginal_R
297	AIP	Anterior IntraParietal Area	Dorsal-Attention	Van Essen et al 2012a	Parietal_Inf_R
298	EC	Entorhinal Cortex	Default	Fischl et al 2009	ParaHippocampal_R
299	PreS	PreSubiculum	Default	Glasser and Van Essen 2011, Amunts et al 2005	ParaHippocampal_R,Lingual_R
300	H	Hippocampus	Default		Hippocampus_R,ParaHippocampal_R
301	ProS	ProStriate Area	Visual1	Glasser and Van Essen 2011,Vogt et al 2001, Sanides and Vitzthum 1965, Sanides, 1970	Calcarine_R,Lingual_R
302	PeEc	Perirhinal Ectorhinal Cortex	Ventral-Multimodal	Augustinack et al 2013, Ding et al 2009, Ding and Van Hoesen 2010, Rajimehr et al 2009, Tsao et al 2008	ParaHippocampal_R,Fusiform_R
303	STGa	Area STGa	Language		Temporal_Pole_Sup_R
304	PBelt	ParaBelt Complex	Auditory	Moerel et al 2014, von Economo and Koskinas 1925, Triarhou 2007	Temporal_Sup_R
305	A5	Auditory 5 Complex	Language		Temporal_Sup_R,Temporal_Mid_R
306	PHA1	ParaHippocampal Area 1	Default		Fusiform_R
307	PHA3	ParaHippocampal Area 3	Dorsal-Attention		Fusiform_R
308	STSda	Area STSd anterior	Default		Temporal_Mid_R,Temporal_Sup_R
309	STSdp	Area STSd posterior	Language		Temporal_Mid_R,Temporal_Sup_R
310	STSvp	Area STSv posterior	Default		Temporal_Mid_R
311	TGd	Area TG dorsal	Default	Ding et al 2009, von Economo and Koskinas 1925, Triarhou 2007	Temporal_Pole_Mid_R,Temporal_Pole_Sup_R,Temporal_Inf_R
312	TE1a	Area TE1 anterior	Default	von Economo and Koskinas 1925, Triarhou 2007	Temporal_Mid_R,Temporal_Inf_R
313	TE1p	Area TE1 posterior	Frontoparietal	von Economo and Koskinas 1925, Triarhou 2007	Temporal_Inf_R,Temporal_Mid_R
314	TE2a	Area TE2 anterior	Default	von Economo and Koskinas 1925, Triarhou 2007	Temporal_Inf_R
315	TF	Area TF	Ventral-Multimodal	von Economo and Koskinas 1925, Triarhou 2007	Fusiform_R,Temporal_Inf_R
316	TE2p	Area TE2 posterior	Dorsal-Attention	von Economo and Koskinas 1925, Triarhou 2007	Temporal_Inf_R
317	PHT	Area PHT	Dorsal-Attention	von Economo and Koskinas 1925, Triarhou 2007	Temporal_Mid_R,Temporal_Inf_R
318	PH	Area PH	Visual2	von Economo and Koskinas 1925, Triarhou 2007	Temporal_Inf_R
319	TPOJ1	Area TemporoParietoOccipital Junction 1	Language		Temporal_Mid_R
320	TPOJ2	Area TemporoParietoOccipital Junction 2	Posterior-Multimodal		Temporal_Mid_R
321	TPOJ3	Area TemporoParietoOccipital Junction 3	Posterior-Multimodal		Temporal_Mid_R
322	DVT	Dorsal Transitional Visual Area	Visual1		Cuneus_R
323	PGp	Area PGp	Dorsal-Attention	Caspers et al 2006, Caspers et al 2008	Occipital_Mid_R
324	IP2	Area IntraParietal 2	Frontoparietal	Choi et al 2006	Parietal_Inf_R
325	IP1	Area IntraParietal 1	Frontoparietal	Choi et al 2006	Angular_R
326	IP0	Area IntraParietal 0	Dorsal-Attention		Occipital_Mid_R
327	PFop	Area PF opercular	Cingulo-Opercular	Caspers et al 2006, Caspers et al 2008, Nieuwenhuys et al 2014	SupraMarginal_R
328	PF	Area PF Complex	Cingulo-Opercular	Caspers et al 2006, Caspers et al 2008, Nieuwenhuys et al 2014	SupraMarginal_R
329	PFm	Area PFm Complex	Frontoparietal	Caspers et al 2006, Caspers et al 2008, Nieuwenhuys et al 2014	Parietal_Inf_R,SupraMarginal_R,Angular_R
330	PGi	Area PGi	Default	Caspers et al 2006, Caspers et al 2008, Nieuwenhuys et al 2014	Angular_R,Temporal_Mid_R
331	PGs	Area PGs	Default	Caspers et al 2006, Caspers et al 2008, Nieuwenhuys et al 2014	Angular_R
332	V6A	Area V6A	Visual2	Pizalis et al 2013, Nieuwenhuys et al 2014	Occipital_Sup_R,Cuneus_R
333	VMV1	VentroMedial Visual Area 1	Visual2	Arcaro et al 2009, Wang et al 2015	Lingual_R
334	VMV3	VentroMedial Visual Area3	Visual2	Arcaro et al 2009, Wang et al 2015, Wandell and Winawer 2011	Fusiform_R
335	PHA2	ParaHippocampal Area 2	Default		ParaHippocampal_R,Fusiform_R
336	V4t	Area V4t	Visual2	Abdollahi et al 2014, Kolster et al 2010, Larsson and Heeger 2006	Occipital_Inf_R
337	FST	Area FST	Visual2	Abdollahi et al 2014, Kolster et al 2010	Temporal_Inf_R,Temporal_Mid_R
338	V3CD	Area V3CD	Visual2	Abdollahi et al 2014,Malikovic et al 2015	Occipital_Mid_R
339	LO3	Area Lateral Occipital 3	Visual2		Occipital_Mid_R
340	VMV2	VentroMedial Visual Area 2	Visual2	Arcaro et al2009, Wang et al 2015	Fusiform_R,Lingual_R
341	31pd	Area 31pd	Default	Vogt, 2009, Palomero-Gallagher et al 2009	Precuneus_R
342	31a	Area 31a	Frontoparietal	Vogt, 2009, Palomero-Gallagher et al 2009	Cingulate_Mid_R,Precuneus_R
343	VVC	Ventral Visual Complex	Visual2	Arcaro et al 2009, Wang et al 2015, Wandell and Winawer 2011, Caspers et al 2013, Weiner et al 2014	Fusiform_R
344	25	Area 25	Default	Vogt, 2009, Palomero-Gallagher et al 2015	Olfactory_R
345	s32	Area s32	Default	Vogt, 2009, Palomero-Gallagher et al 2015,Van Essen et al 2012b, Ongur et al 2003	Frontal_Med_Orb_R
346	pOFC	posterior OFC Complex	Orbito-Affective	Van Essen et al 2012b,Ongur et al 2003, Henssen et al 2016	Olfactory_R,Rectus_R
347	PoI1	Area Posterior Insular 1	Cingulo-Opercular	Kurth et al 2009, Morel et al 2013	Insula_R
348	Ig	Insular Granular Complex	Somatomotor	Kurth et al 2009, Morel et al 2013	Insula_R
349	FOP5	Area Frontal Opercular 5	Cingulo-Opercular	Glasser and Van Essen 2011	Frontal_Inf_Tri_R,Insula_R
350	p10p	Area posterior 10p	Frontoparietal	Van Essen et al 2012b,Ongur et al 2003, Bludau et al 2014	Frontal_Sup_2_R
351	p47r	Area posterior 47r	Frontoparietal	Van Essen et al 2012b,Ongur et al 2003	Frontal_Inf_Orb_2_R,Frontal_Mid_2_R
352	TGv	Area TG Ventral	Language	Ding et al 2009, von Economo and Koskinas 1925, Triarhou 2007	Temporal_Inf_R,Fusiform_R
353	MBelt	Medial Belt Complex	Auditory	Moerel et al 2014, von Economo and Koskinas 1925, Triarhou 2007	Heschl_R,Temporal_Sup_R
354	LBelt	Lateral Belt Complex	Auditory	Moerel et al 2014, von Economo and Koskinas 1925, Triarhou 2007	Temporal_Sup_R
355	A4	Auditory 4 Complex	Auditory	Morosan et al 2005	Temporal_Sup_R
356	STSva	Area STSv anterior	Default		Temporal_Mid_R
357	TE1m	Area TE1 Middle	Frontoparietal	von Economo and Koskinas 1925, Triarhou 2007	Temporal_Inf_R,Temporal_Mid_R
358	PI	Para-Insular Area	Cingulo-Opercular	von Economo and Koskinas 1925, Triarhou 2007, Ding et al 2009	Temporal_Sup_R
359	a32pr	Area anterior 32 prime	Cingulo-Opercular	Vogt, 2009	ACC_sup_R,Cingulate_Mid_R
360	p24	Area posterior 24	Cingulo-Opercular	Vogt, 2009	ACC_sup_R,ACC_pre_R

### Sheet: Regional_brain_volume
Table S2: The ID of regional brain volumes. More details can be found in Zhao et al. 2019 (https://doi.org/10.1038/s41588-019-0516-6).
ID
left.caudal.anterior.cingulate
left.caudal.middle.frontal
left.cuneus
left.entorhinal
left.fusiform
left.inferior.parietal
left.inferior.temporal
left.isthmus.cingulate
left.lateral.occipital
left.lateral.orbitofrontal
left.lingual
left.medial.orbitofrontal
left.middle.temporal
left.parahippocampal
left.paracentral
left.pars.opercularis
left.pars.orbitalis
left.pars.triangularis
left.pericalcarine
left.postcentral
left.posterior.cingulate
left.precentral
left.precuneus
left.rostral.anterior.cingulate
left.rostral.middle.frontal
left.superior.frontal
left.superior.parietal
left.superior.temporal
left.supramarginal
left.transverse.temporal
left.insula
right.caudal.anterior.cingulate
right.caudal.middle.frontal
right.cuneus
right.entorhinal
right.fusiform
right.inferior.parietal
right.inferior.temporal
right.isthmus.cingulate
right.lateral.occipital
right.lateral.orbitofrontal
right.lingual
right.medial.orbitofrontal
right.middle.temporal
right.parahippocampal
right.paracentral
right.pars.opercularis
right.pars.orbitalis
right.pars.triangularis
right.pericalcarine
right.postcentral
right.posterior.cingulate
right.precentral
right.precuneus
right.rostral.anterior.cingulate
right.rostral.middle.frontal
right.superior.frontal
right.superior.parietal
right.superior.temporal
right.supramarginal
right.transverse.temporal
right.insula
cerebellar.vermal.lobules.I.V
cerebellar.vermal.lobules.VI.VII
cerebellar.vermal.lobules.VIII.X
left.basal.forebrain
right.basal.forebrain
Brain.stem
CSF
X3rd.ventricle
X4th.ventricle
optic.chiasm
left.lateral.ventricle
left.inferior.lateral.ventricle
left.cerebellum.exterior
left.cerebellum.white.matter
left.thalamus.proper
left.caudate
left.putamen
left.pallidum
left.hippocampus
left.amygdala
left.accumbens.area
left.ventral.DC
left.vessel
right.lateral.ventricle
right.inferior.lateral.ventricle
right.cerebellum.exterior
right.cerebellum.white.matter
right.thalamus.proper
right.caudate
right.putamen
right.pallidum
right.hippocampus
right.amygdala
right.accumbens.area
right.ventral.DC
right.vessel
grey.matter
white.matter
total.brain.volume

### Sheet: Cortical_thickness
Table S2: The ID of cortical thickness.
ID
left.caudal.anterior.cingulate
left.caudal.middle.frontal
left.cuneus
left.entorhinal
left.fusiform
left.inferior.parietal
left.inferior.temporal
left.isthmus.cingulate
left.lateral.occipital
left.lateral.orbitofrontal
left.lingual
left.medial.orbitofrontal
left.middle.temporal
left.parahippocampal
left.paracentral
left.pars.opercularis
left.pars.orbitalis
left.pars.triangularis
left.pericalcarine
left.postcentral
left.posterior.cingulate
left.precentral
left.precuneus
left.rostral.anterior.cingulate
left.rostral.middle.frontal
left.superior.frontal
left.superior.parietal
left.superior.temporal
left.supramarginal
left.transverse.temporal
left.insula
right.caudal.anterior.cingulate
right.caudal.middle.frontal
right.cuneus
right.entorhinal
right.fusiform
right.inferior.parietal
right.inferior.temporal
right.isthmus.cingulate
right.lateral.occipital
right.lateral.orbitofrontal
right.lingual
right.medial.orbitofrontal
right.middle.temporal
right.parahippocampal
right.paracentral
right.pars.opercularis
right.pars.orbitalis
right.pars.triangularis
right.pericalcarine
right.postcentral
right.posterior.cingulate
right.precentral
right.precuneus
right.rostral.anterior.cingulate
right.rostral.middle.frontal
right.superior.frontal
right.superior.parietal
right.superior.temporal
right.supramarginal
right.transverse.temporal
right.insula
mean.cort.thickness

### Sheet: DTI
Table S29. ID the DTI parameters. More details can be found in Zhao et al. 2019 (DOI: 10.1126/science.abf3736).
ID	Meaning
ACR_FA	mean FA of anterior corona radiata
ALIC_FA	mean FA of anterior limb of internal capsule
Average_FA	average FA across all the 21 white matter tracts
BCC_FA	mean FA of body of corpus callosum
CGC_FA	mean FA of cingulum (cingulate gyrus)
CGH_FA	mean FA of cingulum (hippocampus)
CST_FA	mean FA of corticospinal tract
EC_FA	mean FA of external capsule
FX_FA	mean FA of fornix (column and body of fornix)
FXST_FA	mean FA of fornix-stria terminalis
GCC_FA	mean FA of genu of corpus callosum
IFO_FA	mean FA of inferior fronto-occipital fasciculus
PCR_FA	mean FA of posterior corona radiata
PLIC_FA	mean FA of posterior limb of internal capsule
PTR_FA	mean FA of posterior thalamic radiation (include optic radiation)
RLIC_FA	mean FA of retrolenticular part of internal capsule
SCC_FA	mean FA of splenium of corpus callosum
SCR_FA	mean FA of superior corona radiata
SFO_FA	mean FA of sperior fronto-occipital fasciculus (could be a part of anterior internal capsule)
SLF_FA	mean FA of superior longitudinal fasciculus
SS_FA	mean FA of sagittal stratum (include inferior longitidinal fasciculus and inferior fronto-occipital fasciculus)
UNC_FA	mean AD of uncinate fasciculus
ACR_AD	mean AD of anterior corona radiata
ALIC_AD	mean AD of anterior limb of internal capsule
Average_AD	average AD across all the 21 white matter tracts
BCC_AD	mean AD of body of corpus callosum
CGC_AD	mean AD of cingulum (cingulate gyrus)
CGH_AD	mean AD of cingulum (hippocampus)
CST_AD	mean AD of corticospinal tract
EC_AD	mean AD of external capsule
FX_AD	mean AD of fornix (column and body of fornix)
FXST_AD	mean AD of fornix-stria terminalis
GCC_AD	mean AD of genu of corpus callosum
IFO_AD	mean AD of inferior fronto-occipital fasciculus
PCR_AD	mean AD of posterior corona radiata
PLIC_AD	mean AD of posterior limb of internal capsule
PTR_AD	mean AD of posterior thalamic radiation (include optic radiation)
RLIC_AD	mean AD of retrolenticular part of internal capsule
SCC_AD	mean AD of splenium of corpus callosum
SCR_AD	mean AD of superior corona radiata
SFO_AD	mean AD of sperior fronto-occipital fasciculus (could be a part of anterior internal capsule)
SLF_AD	mean AD of superior longitudinal fasciculus
SS_AD	mean AD of sagittal stratum (include inferior longitidinal fasciculus and inferior fronto-occipital fasciculus)
UNC_AD	mean AD of uncinate fasciculus
ACR_MD	mean MD of anterior corona radiata
ALIC_MD	mean MD of anterior limb of internal capsule
Average_MD	average MD across all the 21 white matter tracts
BCC_MD	mean MD of body of corpus callosum
CGC_MD	mean MD of cingulum (cingulate gyrus)
CGH_MD	mean MD of cingulum (hippocampus)
CST_MD	mean MD of corticospinal tract
EC_MD	mean MD of external capsule
FX_MD	mean MD of fornix (column and body of fornix)
FXST_MD	mean MD of fornix-stria terminalis
GCC_MD	mean MD of genu of corpus callosum
IFO_MD	mean MD of inferior fronto-occipital fasciculus
PCR_MD	mean MD of posterior corona radiata
PLIC_MD	mean MD of posterior limb of internal capsule
PTR_MD	mean MD of posterior thalamic radiation (include optic radiation)
RLIC_MD	mean MD of retrolenticular part of internal capsule
SCC_MD	mean MD of splenium of corpus callosum
SCR_MD	mean MD of superior corona radiata
SFO_MD	mean MD of sperior fronto-occipital fasciculus (could be a part of anterior internal capsule)
SLF_MD	mean MD of superior longitudinal fasciculus
SS_MD	mean MD of sagittal stratum (include inferior longitidinal fasciculus and inferior fronto-occipital fasciculus)
UNC_MD	mean MD of uncinate fasciculus
ACR_MO	mean MO of anterior corona radiata
ALIC_MO	mean MO of anterior limb of internal capsule
Average_MO	average MO across all the 21 white matter tracts
BCC_MO	mean MO of body of corpus callosum
CGC_MO	mean MO of cingulum (cingulate gyrus)
CGH_MO	mean MO of cingulum (hippocampus)
CST_MO	mean MO of corticospinal tract
EC_MO	mean MO of external capsule
FX_MO	mean MO of fornix (column and body of fornix)
FXST_MO	mean MO of fornix-stria terminalis
GCC_MO	mean MO of genu of corpus callosum
IFO_MO	mean MO of inferior fronto-occipital fasciculus
PCR_MO	mean MO of posterior corona radiata
PLIC_MO	mean MO of posterior limb of internal capsule
PTR_MO	mean MO of posterior thalamic radiation (include optic radiation)
RLIC_MO	mean MO of retrolenticular part of internal capsule
SCC_MO	mean MO of splenium of corpus callosum
SCR_MO	mean MO of superior corona radiata
SFO_MO	mean MO of sperior fronto-occipital fasciculus (could be a part of anterior internal capsule)
SLF_MO	mean MO of superior longitudinal fasciculus
SS_MO	mean MO of sagittal stratum (include inferior longitidinal fasciculus and inferior fronto-occipital fasciculus)
UNC_MO	mean MO of uncinate fasciculus
ACR_RD	mean RD of anterior corona radiata
ALIC_RD	mean RD of anterior limb of internal capsule
Average_RD	average MO across all the 21 white matter tracts
BCC_RD	mean RD of body of corpus callosum
CGC_RD	mean RD of cingulum (cingulate gyrus)
CGH_RD	mean RD of cingulum (hippocampus)
CST_RD	mean RD of corticospinal tract
EC_RD	mean RD of external capsule
FX_RD	mean RD of fornix (column and body of fornix)
FXST_RD	mean RD of fornix-stria terminalis
GCC_RD	mean RD of genu of corpus callosum
IFO_RD	mean RD of inferior fronto-occipital fasciculus
PCR_RD	mean RD of posterior corona radiata
PLIC_RD	mean RD of posterior limb of internal capsule
PTR_RD	mean RD of posterior thalamic radiation (include optic radiation)
RLIC_RD	mean RD of retrolenticular part of internal capsule
SCC_RD	mean RD of splenium of corpus callosum
SCR_RD	mean RD of superior corona radiata
SFO_RD	mean RD of sperior fronto-occipital fasciculus (could be a part of anterior internal capsule)
SLF_RD	mean RD of superior longitudinal fasciculus
SS_RD	mean RD of sagittal stratum (include inferior longitidinal fasciculus and inferior fronto-occipital fasciculus)
UNC_RD	mean RD of uncinate fasciculus
