## Supplementary material for "Heart-brain connections: phenotypic and genetic insights from 40,000 cardiac and brain magnetic resonance images": supp_tables: TableS4_H2.xlsx

### Sheet: heritability
Table S4: SNP heritability estimates of the 82 CMR traits.
ID	Full_Name	Category	SNP_heritability	SE	Pvalue
LVEDV	left ventricular end-diastolic volume	left ventricle	0.410855	0.024506	7.83948e-72
LVESV	left ventricular end-systolic volume	left ventricle	0.401941	0.024532	1.499e-68
LVSV	left ventricular stroke volume	left ventricle	0.257189	0.024035	1.07648e-31
LVEF	left ventricular ejection fraction	left ventricle	0.239221	0.023977	6.5008e-28
LVCO	left ventricular cardiac output	left ventricle	0.167433	0.023625	2.1039e-14
LVM	left ventricular myocardial mass	left ventricle	0.392606	0.024527	1.49828e-64
RVEDV	right ventricular end-diastolic volume	right ventricle	0.377301	0.024267	8.9582e-63
RVESV	right ventricular end-systolic volume	right ventricle	0.424528	0.024283	4.94499e-79
RVSV	right ventricular stroke volume	right ventricle	0.235216	0.023857	8.11368e-27
RVEF	right ventricular ejection fraction	right ventricle	0.285993	0.024125	2.67963e-38
WT_AHA_1	regional myocardial-wall thickness at end-diastole	left ventricle	0.259281	0.024149	5.5419e-30
WT_AHA_2	regional myocardial-wall thickness at end-diastole	left ventricle	0.192125	0.023689	5.24791e-18
WT_AHA_3	regional myocardial-wall thickness at end-diastole	left ventricle	0.238292	0.024413	7.8701e-24
WT_AHA_4	regional myocardial-wall thickness at end-diastole	left ventricle	0.30616	0.024397	1.58058e-39
WT_AHA_5	regional myocardial-wall thickness at end-diastole	left ventricle	0.352701	0.024491	1.28579e-51
WT_AHA_6	regional myocardial-wall thickness at end-diastole	left ventricle	0.312163	0.024359	1.35381e-41
WT_AHA_7	regional myocardial-wall thickness at end-diastole	left ventricle	0.315807	0.024436	1.71931e-42
WT_AHA_8	regional myocardial-wall thickness at end-diastole	left ventricle	0.298951	0.024351	2.79246e-38
WT_AHA_9	regional myocardial-wall thickness at end-diastole	left ventricle	0.330396	0.024397	3.9614e-47
WT_AHA_10	regional myocardial-wall thickness at end-diastole	left ventricle	0.335312	0.024444	1.96454e-47
WT_AHA_11	regional myocardial-wall thickness at end-diastole	left ventricle	0.361497	0.02447	2.991e-55
WT_AHA_12	regional myocardial-wall thickness at end-diastole	left ventricle	0.340788	0.024503	3.84825e-49
WT_AHA_13	regional myocardial-wall thickness at end-diastole	left ventricle	0.19103	0.023952	5.5511e-17
WT_AHA_14	regional myocardial-wall thickness at end-diastole	left ventricle	0.256207	0.024181	4.47252e-29
WT_AHA_15	regional myocardial-wall thickness at end-diastole	left ventricle	0.212145	0.024048	2.21111e-20
WT_AHA_16	regional myocardial-wall thickness at end-diastole	left ventricle	0.213137	0.023968	8.22651e-21
WT_global	global myocardial-wall thickness at end-diastole	left ventricle	0.43596	0.02451	5.24376e-79
LAV_max	left atrium maximum volume	left atrium	0.313079	0.024237	1.01578e-45
LAV_min	left atrium minimum volume	left atrium	0.26297	0.02431	1.70578e-31
LASV	left atrium stroke volume	left atrium	0.282199	0.024058	4.25456e-39
LAEF	left atrium ejection fraction	left atrium	0.15543	0.023883	4.6741e-12
RAV_max	right atrium maximum volume	right atrium	0.313842	0.02477	8.81578e-40
RAV_min	right atrium minimum volume	right atrium	0.290278	0.02472	7.14132e-35
RASV	right atrium stroke volume	right atrium	0.26018	0.024578	2.53e-28
RAEF	right atrium ejection fraction	right atrium	0.160008	0.023847	1.3834e-12
AAo_max_area	ascending aorta maximum area	ascending aorta	0.699571	0.024371	2.86053e-198
AAo_min_area	ascending aorta minimum area	ascending aorta	0.703076	0.024364	2.16029e-199
AAo_aortic_distensibility	ascending aorta distensibility	ascending aorta	0.192052	0.026691	3.5416e-14
DAo_max_area	descending aorta maximum area	descending aorta	0.509175	0.024923	9.95184e-106
DAo_min_area	descending aorta minimum area	descending aorta	0.521424	0.024939	2.68877e-110
DAo_aortic_distensibility	descending aorta distensibility	descending aorta	0.140411	0.026468	2.9609e-08
Ell_1	regional longitudinal strain	left ventricle	0.132416	0.023582	3.0727e-09
Ell_2	regional longitudinal strain	left ventricle	0.093029	0.023211	2.0711e-05
Ell_3	regional longitudinal strain	left ventricle	0.099215	0.022684	1.4658e-06
Ell_4	regional longitudinal strain	left ventricle	0.095081	0.023218	1.7918e-05
Ell_5	regional longitudinal strain	left ventricle	0.099629	0.023128	4.7226e-06
Ell_6	regional longitudinal strain	left ventricle	0.153459	0.023475	1.1374e-12
Ell_global	global longitudinal strain	left ventricle	0.124083	0.02289	2.5583e-09
Ecc_AHA_1	regional peak circumferential strain	left ventricle	0.081898	0.022592	6.2617e-05
Ecc_AHA_2	regional peak circumferential strain	left ventricle	0.223124	0.023795	4.12589e-25
Ecc_AHA_3	regional peak circumferential strain	left ventricle	0.17822	0.024168	2.6368e-14
Ecc_AHA_4	regional peak circumferential strain	left ventricle	0.070606	0.023023	0.0010961
Ecc_AHA_5	regional peak circumferential strain	left ventricle	0.161019	0.023846	4.9249e-13
Ecc_AHA_6	regional peak circumferential strain	left ventricle	0.179863	0.023882	2.1649e-15
Ecc_AHA_7	regional peak circumferential strain	left ventricle	0.146053	0.023474	2.1887e-11
Ecc_AHA_8	regional peak circumferential strain	left ventricle	0.168036	0.023585	3.1641e-15
Ecc_AHA_9	regional peak circumferential strain	left ventricle	0.272109	0.02451	4.32894e-31
Ecc_AHA_10	regional peak circumferential strain	left ventricle	0.123428	0.023355	1.9127e-08
Ecc_AHA_11	regional peak circumferential strain	left ventricle	0.132256	0.023502	2.6721e-09
Ecc_AHA_12	regional peak circumferential strain	left ventricle	0.182162	0.024015	2.9976e-15
Ecc_AHA_13	regional peak circumferential strain	left ventricle	0.16251	0.023574	7.444e-14
Ecc_AHA_14	regional peak circumferential strain	left ventricle	0.196315	0.024025	2.88508e-18
Ecc_AHA_15	regional peak circumferential strain	left ventricle	0.240219	0.02419	2.95257e-26
Ecc_AHA_16	regional peak circumferential strain	left ventricle	0.217209	0.024224	3.12873e-21
Ecc_global	global peak circumferential strain	left ventricle	0.297136	0.024468	8.68101e-39
Err_AHA_1	regional radial strain	left ventricle	0.102337	0.023319	4.4597e-06
Err_AHA_2	regional radial strain	left ventricle	0.092593	0.022909	1.2594e-05
Err_AHA_3	regional radial strain	left ventricle	0.142057	0.023784	2.7828e-10
Err_AHA_4	regional radial strain	left ventricle	0.106239	0.023054	3.9592e-07
Err_AHA_5	regional radial strain	left ventricle	0.115134	0.023266	9.5593e-08
Err_AHA_6	regional radial strain	left ventricle	0.165022	0.023687	1.9762e-13
Err_AHA_7	regional radial strain	left ventricle	0.09589	0.023206	1.4377e-05
Err_AHA_8	regional radial strain	left ventricle	0.1418	0.023851	7.4847e-10
Err_AHA_9	regional radial strain	left ventricle	0.090985	0.022807	9.9073e-06
Err_AHA_10	regional radial strain	left ventricle	0.092412	0.02232	3.0937e-06
Err_AHA_11	regional radial strain	left ventricle	0.101106	0.0229	2.052e-06
Err_AHA_12	regional radial strain	left ventricle	0.136858	0.023488	9.4569e-10
Err_AHA_13	regional radial strain	left ventricle	0.105708	0.023027	4.7729e-07
Err_AHA_14	regional radial strain	left ventricle	0.095448	0.023285	9.7691e-06
Err_AHA_15	regional radial strain	left ventricle	0.119735	0.022569	3.0253e-10
Err_AHA_16	regional radial strain	left ventricle	0.16151	0.023671	2.4186e-13
Err_global	global radial strain	left ventricle	0.180284	0.023841	6.1062e-16
