## Supplementary material for "Heart-brain connections: phenotypic and genetic insights from 40,000 cardiac and brain magnetic resonance images": supp_tables: TableS7_PRS.xlsx

### Sheet: European
Table S7: Perform of polygenic risk scores of the 82 CMR traits.
Name	Full_Name	Category	Effect	SE	Pvalue	Rsquared	Pvalue_fdr
LVEDV	left ventricular end-diastolic volume	left ventricle	0.0925239	0.00986478	9.62182e-21	0.00857396	6.57491e-20
LVESV	left ventricular end-systolic volume	left ventricle	0.0984933	0.0105924	2.03911e-20	0.00967462	1.28621e-19
LVSV	left ventricular stroke volume	left ventricle	0.0746703	0.0110769	1.73956e-11	0.00558372	5.51357e-11
LVEF	left ventricular ejection fraction	left ventricle	0.0880024	0.013056	1.74821e-11	0.00772689	5.51357e-11
LVCO	left ventricular cardiac output	left ventricle	0.0402192	0.0119158	0.000742722	0.00161924	0.00098231
LVM	left ventricular myocardial mass	left ventricle	0.0892274	0.00808466	5.13094e-28	0.00791221	6.01053e-27
RVEDV	right ventricular end-diastolic volume	right ventricle	0.109731	0.00930715	1.09123e-31	0.0120151	1.49135e-30
RVESV	right ventricular end-systolic volume	right ventricle	0.121647	0.00967928	1.02353e-35	0.0147386	1.67858e-34
RVSV	right ventricular stroke volume	right ventricle	0.0807748	0.0110744	3.45652e-13	0.00650893	1.34969e-12
RVEF	right ventricular ejection fraction	right ventricle	0.0794221	0.0127613	5.23148e-10	0.00627559	1.47925e-09
WT_AHA_1	regional myocardial-wall thickness at end-diastole	left ventricle	0.0710496	0.0117202	1.43616e-09	0.00501779	3.79886e-09
WT_AHA_2	regional myocardial-wall thickness at end-diastole	left ventricle	0.0566302	0.0129001	1.15606e-05	0.00316989	1.89594e-05
WT_AHA_3	regional myocardial-wall thickness at end-diastole	left ventricle	0.0288212	0.0126961	0.0232427	0.000827574	0.0264709
WT_AHA_4	regional myocardial-wall thickness at end-diastole	left ventricle	0.0726388	0.0112433	1.13589e-10	0.00528775	3.32652e-10
WT_AHA_5	regional myocardial-wall thickness at end-diastole	left ventricle	0.0953427	0.0109426	3.90171e-18	0.00909302	1.99962e-17
WT_AHA_6	regional myocardial-wall thickness at end-diastole	left ventricle	0.101093	0.011086	1.05591e-19	0.0101591	6.18462e-19
WT_AHA_7	regional myocardial-wall thickness at end-diastole	left ventricle	0.0883315	0.0103743	2.15572e-17	0.0077259	1.03982e-16
WT_AHA_8	regional myocardial-wall thickness at end-diastole	left ventricle	0.0959659	0.0106158	2.16026e-19	0.00913612	1.18094e-18
WT_AHA_9	regional myocardial-wall thickness at end-diastole	left ventricle	0.0936568	0.00992687	5.72579e-21	0.00871361	4.26832e-20
WT_AHA_10	regional myocardial-wall thickness at end-diastole	left ventricle	0.0814125	0.00975783	9.12402e-17	0.00657134	4.1565e-16
WT_AHA_11	regional myocardial-wall thickness at end-diastole	left ventricle	0.100959	0.00992793	4.52716e-24	0.0101392	4.12474e-23
WT_AHA_12	regional myocardial-wall thickness at end-diastole	left ventricle	0.108061	0.0101127	2.2024e-26	0.0115896	2.25746e-25
WT_AHA_13	regional myocardial-wall thickness at end-diastole	left ventricle	0.0474287	0.0106892	9.30412e-06	0.0022375	1.62327e-05
WT_AHA_14	regional myocardial-wall thickness at end-diastole	left ventricle	0.0670414	0.0101822	5.01612e-11	0.00449605	1.52341e-10
WT_AHA_15	regional myocardial-wall thickness at end-diastole	left ventricle	0.0557506	0.0105111	1.17915e-07	0.00309939	2.35831e-07
WT_AHA_16	regional myocardial-wall thickness at end-diastole	left ventricle	0.0591103	0.0106239	2.7679e-08	0.00348886	6.48478e-08
WT_global	global myocardial-wall thickness at end-diastole	left ventricle	0.0906776	0.00953408	2.79357e-21	0.00819312	2.29073e-20
LAV_max	left atrium maximum volume	left atrium	0.101764	0.0126391	1.00384e-15	0.0103186	4.33235e-15
LAV_min	left atrium minimum volume	left atrium	0.0949246	0.0131804	6.78922e-13	0.00897474	2.4205e-12
LASV	left atrium stroke volume	left atrium	0.0888175	0.0125821	1.89378e-12	0.00789656	6.47041e-12
LAEF	left atrium ejection fraction	left atrium	0.0749744	0.0135728	3.47681e-08	0.00557524	7.50259e-08
RAV_max	right atrium maximum volume	right atrium	0.0750122	0.0122523	9.8964e-10	0.00562318	2.70502e-09
RAV_min	right atrium minimum volume	right atrium	0.0562532	0.0122048	4.14067e-06	0.00314898	7.3812e-06
RASV	right atrium stroke volume	right atrium	0.0754474	0.0132096	1.18083e-08	0.00566043	3.02587e-08
RAEF	right atrium ejection fraction	right atrium	0.052676	0.0133118	7.68657e-05	0.00274606	0.000112553
AAo_max_area	ascending aorta maximum area	ascending aorta	0.289912	0.0114994	1.95843e-132	0.0836018	8.02955e-131
AAo_min_area	ascending aorta minimum area	ascending aorta	0.29231	0.0114364	7.38203e-136	0.0851656	6.05327e-134
AAo_aortic_distensibility	ascending aorta distensibility	ascending aorta	0.0407599	0.0118964	0.000617103	0.00167135	0.000829549
DAo_max_area	descending aorta maximum area	descending aorta	0.178358	0.0102077	1.7464e-66	0.0317827	3.58012e-65
DAo_min_area	descending aorta minimum area	descending aorta	0.182276	0.0100037	5.78122e-72	0.0332065	1.5802e-70
DAo_aortic_distensibility	descending aorta distensibility	descending aorta	0.0611396	0.0118239	2.42378e-07	0.00371042	4.62209e-07
Ell_1	regional longitudinal strain	left ventricle	0.0574755	0.0132121	1.38598e-05	0.0032797	2.22844e-05
Ell_2	regional longitudinal strain	left ventricle	0.0407196	0.0134724	0.00251954	0.00164156	0.00313034
Ell_3	regional longitudinal strain	left ventricle	0.0507469	0.0119032	2.04938e-05	0.00256908	3.17074e-05
Ell_4	regional longitudinal strain	left ventricle	0.0353433	0.0121889	0.00375157	0.00124477	0.00445839
Ell_5	regional longitudinal strain	left ventricle	0.0224712	0.0134701	0.0953301	0.000502632	0.102856
Ell_6	regional longitudinal strain	left ventricle	0.0524034	0.0126389	3.43349e-05	0.00273527	5.21382e-05
Ell_global	global longitudinal strain	left ventricle	0.0399551	0.0123934	0.00127227	0.0015936	0.00165597
Ecc_AHA_1	regional peak circumferential strain	left ventricle	0.0229219	0.0130407	0.0788527	0.000526091	0.0870397
Ecc_AHA_2	regional peak circumferential strain	left ventricle	0.0496618	0.0112699	1.07095e-05	0.00244519	1.82954e-05
Ecc_AHA_3	regional peak circumferential strain	left ventricle	0.0640673	0.0133145	1.53697e-06	0.00409772	2.86435e-06
Ecc_AHA_4	regional peak circumferential strain	left ventricle	0.0121851	0.0135854	0.3698	0.000147727	0.374366
Ecc_AHA_5	regional peak circumferential strain	left ventricle	0.0421852	0.0132263	0.00143359	0.00177302	0.00183679
Ecc_AHA_6	regional peak circumferential strain	left ventricle	0.0649661	0.0135965	1.81703e-06	0.00421914	3.31103e-06
Ecc_AHA_7	regional peak circumferential strain	left ventricle	0.0134396	0.0118976	0.258693	0.000180232	0.271959
Ecc_AHA_8	regional peak circumferential strain	left ventricle	0.0683193	0.0122969	2.89817e-08	0.00463141	6.60138e-08
Ecc_AHA_9	regional peak circumferential strain	left ventricle	0.0960534	0.0131915	3.78653e-13	0.00923643	1.41134e-12
Ecc_AHA_10	regional peak circumferential strain	left ventricle	0.0507201	0.0132042	0.000123862	0.00258019	0.000175115
Ecc_AHA_11	regional peak circumferential strain	left ventricle	0.0529903	0.0128776	3.93222e-05	0.002798	5.86259e-05
Ecc_AHA_12	regional peak circumferential strain	left ventricle	0.0742478	0.0131277	1.63241e-08	0.00551146	4.0563e-08
Ecc_AHA_13	regional peak circumferential strain	left ventricle	0.0473218	0.0120416	8.60834e-05	0.00224048	0.000123839
Ecc_AHA_14	regional peak circumferential strain	left ventricle	0.0723119	0.0130729	3.32868e-08	0.00517574	7.37707e-08
Ecc_AHA_15	regional peak circumferential strain	left ventricle	0.0717769	0.0132118	5.79663e-08	0.00512658	1.18831e-07
Ecc_AHA_16	regional peak circumferential strain	left ventricle	0.0723243	0.0132577	5.11195e-08	0.00522187	1.07482e-07
Ecc_global	global peak circumferential strain	left ventricle	0.0870216	0.0119223	3.32642e-13	0.00750705	1.34969e-12
Err_AHA_1	regional radial strain	left ventricle	0.0136153	0.0134156	0.310209	0.000184251	0.321989
Err_AHA_2	regional radial strain	left ventricle	0.0100778	0.0132503	0.446947	0.000101366	0.446947
Err_AHA_3	regional radial strain	left ventricle	0.0556323	0.0129687	1.82068e-05	0.00309157	2.87107e-05
Err_AHA_4	regional radial strain	left ventricle	0.0342504	0.0127441	0.00722045	0.00116536	0.00833911
Err_AHA_5	regional radial strain	left ventricle	0.0433683	0.0124847	0.000517419	0.00187284	0.00070714
Err_AHA_6	regional radial strain	left ventricle	0.0731221	0.0131026	2.51445e-08	0.00532542	6.06427e-08
Err_AHA_7	regional radial strain	left ventricle	0.0124007	0.0132275	0.348548	0.000152552	0.357261
Err_AHA_8	regional radial strain	left ventricle	0.0703544	0.0134741	1.84318e-07	0.00493295	3.59858e-07
Err_AHA_9	regional radial strain	left ventricle	0.0578541	0.01316	1.1232e-05	0.00334445	1.87963e-05
Err_AHA_10	regional radial strain	left ventricle	0.0460012	0.0129438	0.000382863	0.00211604	0.000532115
Err_AHA_11	regional radial strain	left ventricle	0.0166653	0.0127265	0.190423	0.000276325	0.202788
Err_AHA_12	regional radial strain	left ventricle	0.0385347	0.0127833	0.00258662	0.00148396	0.00316572
Err_AHA_13	regional radial strain	left ventricle	0.0234844	0.0133945	0.0796094	0.000548238	0.0870397
Err_AHA_14	regional radial strain	left ventricle	0.0370474	0.0134619	0.0059433	0.0013674	0.00696215
Err_AHA_15	regional radial strain	left ventricle	0.0415108	0.0133186	0.00183838	0.0017237	0.00231919
Err_AHA_16	regional radial strain	left ventricle	0.0277955	0.0131717	0.0348842	0.000772302	0.039185
Err_global	global radial strain	left ventricle	0.0370393	0.0123601	0.00274192	0.00136755	0.00330643
