## Supplementary material for "Heart-brain connections: phenotypic and genetic insights from 40,000 cardiac and brain magnetic resonance images": supp_tables: TableS12_Drug_target.xlsx

### Sheet: drug
Table S12. Cardiovascular and nervous system drug-target genes overlapped with CMRI-associated genes.
DrugBank_ID	Drug_name	Target_Gene_Entrez_ID	Gene_Symbol	Chro	ACT_code
DB00661	Verapamil	8911	CACNA1I	22q13.1	C08DA51
DB01388	Mibefradil	8911	CACNA1I	22q13.1	C08CX01
DB00212	Remikiren	5972	REN	1q32	C09XA01
DB00390	Digoxin	476	ATP1A1	1p21	C01AA05
DB00511	Acetyldigitoxin	476	ATP1A1	1p21	C01AA01
DB00774	Hydroflumethiazide	476	ATP1A1	1p21	C03AB02
DB00903	Etacrynic acid	476	ATP1A1	1p21	C03CC01
DB01021	Trichlormethiazide	476	ATP1A1	1p21	C03EA02
DB01078	Deslanoside	476	ATP1A1	1p21	C01AA07
DB01092	Ouabain	476	ATP1A1	1p21	C01AC01
DB01119	Diazoxide	476	ATP1A1	1p21	C02DA01
DB01158	Bretylium	476	ATP1A1	1p21	C01BD02
DB01244	Bepridil	476	ATP1A1	1p21	C08EA02
DB01396	Digitoxin	476	ATP1A1	1p21	C01AA04
DB00270	Isradipine	783	CACNB2	10p12	C08CA03
DB00381	Amlodipine	783	CACNB2	10p12	C09XA53
DB00393	Nimodipine	783	CACNB2	10p12	C08CA06
DB00401	Nisoldipine	783	CACNB2	10p12	C08CA07
DB00622	Nicardipine	783	CACNB2	10p12	C08CA04
DB00661	Verapamil	783	CACNB2	10p12	C08DA51
DB01023	Felodipine	783	CACNB2	10p12	C08CA02
DB01054	Nitrendipine	783	CACNB2	10p12	C08CA08
DB01115	Nifedipine	783	CACNB2	10p12	C08CA55
DB01388	Mibefradil	783	CACNB2	10p12	C08CX01
DB06712	Nilvadipine	783	CACNB2	10p12	C08CA10
DB00922	Levosimendan	3764	KCNJ8	12p11.23	C01CX08
DB00820	Tadalafil	50940	PDE11A	2q31.2	C02KX52
DB00379	Mexiletine	196	AHR	7p15	C01BB02
DB00393	Nimodipine	196	AHR	7p15	C08CA06
DB01076	Atorvastatin	196	AHR	7p15	C10BX03
DB00421	Spironolactone	2099	ESR1	6q25.1	C03DA01
DB00622	Nicardipine	1559	CYP2C9	10q24	C08CA04
DB01182	Propafenone	10060	ABCC9	12p12.1	C01BC03
DB01197	Captopril	5972	REN	1q32	C09BA01
DB01241	Gemfibrozil	1559	CYP2C9	10q24	C10AB04
DB04831	Ticrynafen	1559	CYP2C9	10q24	C03CC02
DB00568	Cinnarizine	8911	CACNA1I	22q13.1	N07CA02
DB00617	Paramethadione	8911	CACNA1I	22q13.1	N03AC01
DB00909	Zonisamide	8911	CACNA1I	22q13.1	N03AX15
DB04841	Flunarizine	8911	CACNA1I	22q13.1	N07CA03
DB01065	Melatonin	2099	ESR1	6q25.1	N05CH01
DB01183	Naloxone	2099	ESR1	6q25.1	N02AA55
DB00822	Disulfiram	217	ALDH2	12q24.2	N07BB01
DB00313	Valproic Acid	9734	HDAC9	7p21.1	N03AG01
DB01159	Halothane	387129	NPSR1	7p14.3	N01AB01
DB00252	Phenytoin	1559	CYP2C9	10q24	N03AB02
DB00822	Disulfiram	8989	TRPA1	8q13	N07BB01
