## Supplementary material for "Heart-brain connections: phenotypic and genetic insights from 40,000 cardiac and brain magnetic resonance images": supp_tables: TableS13_Geneset.xlsx

### Sheet: geneset
Table S13. Gene sets prioritized by MAGMA analysis.
ID	Full_Name	Category	Gene_Set_FULL_NAME
WT_AHA_2	regional myocardial-wall thickness at end-diastole	left ventricle	# _SET1_ VARIABLE = GO_mf:go_microtubule_binding (set)
WT_AHA_2	regional myocardial-wall thickness at end-diastole	left ventricle	# _SET1_ NGENES = 224
WT_AHA_2	regional myocardial-wall thickness at end-diastole	left ventricle	# _SET1_ P-VALUE = 2.30389e-06
WT_AHA_4	regional myocardial-wall thickness at end-diastole	left ventricle	# _SET1_ VARIABLE = Curated_gene_sets:biocarta_cell2cell_pathway (set)
WT_AHA_4	regional myocardial-wall thickness at end-diastole	left ventricle	# _SET1_ NGENES = 10
WT_AHA_4	regional myocardial-wall thickness at end-diastole	left ventricle	# _SET1_ P-VALUE = 6.24726e-07
WT_AHA_5	regional myocardial-wall thickness at end-diastole	left ventricle	# _SET1_ VARIABLE = GO_bp:go_purine_nucleoside_diphosphate_biosynthetic_process (set)
WT_AHA_5	regional myocardial-wall thickness at end-diastole	left ventricle	# _SET1_ NGENES = 6
WT_AHA_5	regional myocardial-wall thickness at end-diastole	left ventricle	# _SET1_ P-VALUE = 2.23613e-06
WT_AHA_9	regional myocardial-wall thickness at end-diastole	left ventricle	# _SET1_ VARIABLE = GO_bp:go_heterochromatin_organization (set)
WT_AHA_9	regional myocardial-wall thickness at end-diastole	left ventricle	# _SET1_ NGENES = 18
WT_AHA_9	regional myocardial-wall thickness at end-diastole	left ventricle	# _SET1_ P-VALUE = 1.2617e-07
LVEDV	left ventricular end-diastolic volume	left ventricle	# _SET1_ VARIABLE = GO_bp:go_cardiac_chamber_development (set)
LVEDV	left ventricular end-diastolic volume	left ventricle	# _SET1_ NGENES = 163
LVEDV	left ventricular end-diastolic volume	left ventricle	# _SET1_ P-VALUE = 2.84892e-06
LVEDV	left ventricular end-diastolic volume	left ventricle	# _SET2_ VARIABLE = GO_bp:go_actin_mediated_cell_contraction (set)
LVEDV	left ventricular end-diastolic volume	left ventricle	# _SET2_ NGENES = 109
LVEDV	left ventricular end-diastolic volume	left ventricle	# _SET2_ P-VALUE = 1.075e-06
LVEDV	left ventricular end-diastolic volume	left ventricle	# _SET3_ VARIABLE = GO_bp:go_muscle_system_process (set)
LVEDV	left ventricular end-diastolic volume	left ventricle	# _SET3_ NGENES = 424
LVEDV	left ventricular end-diastolic volume	left ventricle	# _SET3_ P-VALUE = 2.2363e-06
LVEDV	left ventricular end-diastolic volume	left ventricle	# _SET4_ VARIABLE = GO_bp:go_circulatory_system_development (set)
LVEDV	left ventricular end-diastolic volume	left ventricle	# _SET4_ NGENES = 999
LVEDV	left ventricular end-diastolic volume	left ventricle	# _SET4_ P-VALUE = 8.0671e-07
LVEDV	left ventricular end-diastolic volume	left ventricle	# _SET5_ VARIABLE = GO_bp:go_cardiac_muscle_contraction (set)
LVEDV	left ventricular end-diastolic volume	left ventricle	# _SET5_ NGENES = 124
LVEDV	left ventricular end-diastolic volume	left ventricle	# _SET5_ P-VALUE = 6.4762e-07
LVEDV	left ventricular end-diastolic volume	left ventricle	# _SET6_ VARIABLE = GO_bp:go_positive_regulation_of_vascular_endothelial_growth_factor_signaling_pathway (set)
LVEDV	left ventricular end-diastolic volume	left ventricle	# _SET6_ NGENES = 6
LVEDV	left ventricular end-diastolic volume	left ventricle	# _SET6_ P-VALUE = 2.042e-06
WT_AHA_10	regional myocardial-wall thickness at end-diastole	left ventricle	# _SET1_ VARIABLE = GO_bp:go_glycolipid_biosynthetic_process (set)
WT_AHA_10	regional myocardial-wall thickness at end-diastole	left ventricle	# _SET1_ NGENES = 62
WT_AHA_10	regional myocardial-wall thickness at end-diastole	left ventricle	# _SET1_ P-VALUE = 1.78219e-06
WT_AHA_10	regional myocardial-wall thickness at end-diastole	left ventricle	# _SET2_ VARIABLE = GO_bp:go_membrane_lipid_biosynthetic_process (set)
WT_AHA_10	regional myocardial-wall thickness at end-diastole	left ventricle	# _SET2_ NGENES = 140
WT_AHA_10	regional myocardial-wall thickness at end-diastole	left ventricle	# _SET2_ P-VALUE = 2.0253e-06
WT_global	global myocardial-wall thickness at end-diastole	left ventricle	# _SET1_ VARIABLE = GO_bp:go_muscle_cell_differentiation (set)
WT_global	global myocardial-wall thickness at end-diastole	left ventricle	# _SET1_ NGENES = 328
WT_global	global myocardial-wall thickness at end-diastole	left ventricle	# _SET1_ P-VALUE = 1.18756e-06
LVESV	left ventricular end-systolic volume	left ventricle	# _SET1_ VARIABLE = GO_bp:go_cardiac_muscle_tissue_regeneration (set)
LVESV	left ventricular end-systolic volume	left ventricle	# _SET1_ NGENES = 4
LVESV	left ventricular end-systolic volume	left ventricle	# _SET1_ P-VALUE = 5.67371e-07
LAEF	left atrium ejection fraction	left atrium	# _SET1_ VARIABLE = Curated_gene_sets:pid_toll_endogenous_pathway (set)
LAEF	left atrium ejection fraction	left atrium	# _SET1_ NGENES = 21
LAEF	left atrium ejection fraction	left atrium	# _SET1_ P-VALUE = 7.32342e-07
LAEF	left atrium ejection fraction	left atrium	# _SET2_ VARIABLE = GO_mf:go_toll_like_receptor_binding (set)
LAEF	left atrium ejection fraction	left atrium	# _SET2_ NGENES = 11
LAEF	left atrium ejection fraction	left atrium	# _SET2_ P-VALUE = 3.0385e-07
AAo_max_area	ascending aorta maximum area	ascending aorta	# _SET1_ VARIABLE = Curated_gene_sets:bruneau_septation_atrial (set)
AAo_max_area	ascending aorta maximum area	ascending aorta	# _SET1_ NGENES = 5
AAo_max_area	ascending aorta maximum area	ascending aorta	# _SET1_ P-VALUE = 4.21782e-08
AAo_max_area	ascending aorta maximum area	ascending aorta	# _SET2_ VARIABLE = Curated_gene_sets:reactome_gdp_fucose_biosynthesis (set)
AAo_max_area	ascending aorta maximum area	ascending aorta	# _SET2_ NGENES = 6
AAo_max_area	ascending aorta maximum area	ascending aorta	# _SET2_ P-VALUE = 2.2524e-06
AAo_max_area	ascending aorta maximum area	ascending aorta	# _SET3_ VARIABLE = GO_bp:go_heart_development (set)
AAo_max_area	ascending aorta maximum area	ascending aorta	# _SET3_ NGENES = 525
AAo_max_area	ascending aorta maximum area	ascending aorta	# _SET3_ P-VALUE = 1.1549e-06
AAo_max_area	ascending aorta maximum area	ascending aorta	# _SET4_ VARIABLE = GO_bp:go_animal_organ_morphogenesis (set)
AAo_max_area	ascending aorta maximum area	ascending aorta	# _SET4_ NGENES = 1004
AAo_max_area	ascending aorta maximum area	ascending aorta	# _SET4_ P-VALUE = 3.7601e-07
AAo_min_area	ascending aorta minimum area	ascending aorta	# _SET1_ VARIABLE = Curated_gene_sets:bruneau_septation_atrial (set)
AAo_min_area	ascending aorta minimum area	ascending aorta	# _SET1_ NGENES = 5
AAo_min_area	ascending aorta minimum area	ascending aorta	# _SET1_ P-VALUE = 3.24926e-07
AAo_min_area	ascending aorta minimum area	ascending aorta	# _SET2_ VARIABLE = GO_bp:go_regulation_of_urine_volume (set)
AAo_min_area	ascending aorta minimum area	ascending aorta	# _SET2_ NGENES = 20
AAo_min_area	ascending aorta minimum area	ascending aorta	# _SET2_ P-VALUE = 4.3059e-07
AAo_min_area	ascending aorta minimum area	ascending aorta	# _SET3_ VARIABLE = GO_bp:go_positive_regulation_of_urine_volume (set)
AAo_min_area	ascending aorta minimum area	ascending aorta	# _SET3_ NGENES = 14
AAo_min_area	ascending aorta minimum area	ascending aorta	# _SET3_ P-VALUE = 1.2229e-06
AAo_min_area	ascending aorta minimum area	ascending aorta	# _SET4_ VARIABLE = GO_bp:go_animal_organ_morphogenesis (set)
AAo_min_area	ascending aorta minimum area	ascending aorta	# _SET4_ NGENES = 1004
AAo_min_area	ascending aorta minimum area	ascending aorta	# _SET4_ P-VALUE = 9.7005e-07
AAo_aortic_distensibility	ascending aorta distensibility	ascending aorta	# _SET1_ VARIABLE = Curated_gene_sets:tsai_dnajb4_targets_dn (set)
AAo_aortic_distensibility	ascending aorta distensibility	ascending aorta	# _SET1_ NGENES = 6
AAo_aortic_distensibility	ascending aorta distensibility	ascending aorta	# _SET1_ P-VALUE = 1.96033e-06
AAo_aortic_distensibility	ascending aorta distensibility	ascending aorta	# _SET2_ VARIABLE = GO_bp:go_heterochromatin_organization (set)
AAo_aortic_distensibility	ascending aorta distensibility	ascending aorta	# _SET2_ NGENES = 18
AAo_aortic_distensibility	ascending aorta distensibility	ascending aorta	# _SET2_ P-VALUE = 4.604e-07
AAo_aortic_distensibility	ascending aorta distensibility	ascending aorta	# _SET3_ VARIABLE = GO_mf:go_5_deoxyribose_5_phosphate_lyase_activity (set)
AAo_aortic_distensibility	ascending aorta distensibility	ascending aorta	# _SET3_ NGENES = 5
AAo_aortic_distensibility	ascending aorta distensibility	ascending aorta	# _SET3_ P-VALUE = 3.4669e-07
DAo_max_area	descending aorta maximum area	descending aorta	# _SET1_ VARIABLE = GO_bp:go_adult_heart_development (set)
DAo_max_area	descending aorta maximum area	descending aorta	# _SET1_ NGENES = 13
DAo_max_area	descending aorta maximum area	descending aorta	# _SET1_ P-VALUE = 3.54147e-07
DAo_max_area	descending aorta maximum area	descending aorta	# _SET2_ VARIABLE = GO_bp:go_lung_associated_mesenchyme_development (set)
DAo_max_area	descending aorta maximum area	descending aorta	# _SET2_ NGENES = 8
DAo_max_area	descending aorta maximum area	descending aorta	# _SET2_ P-VALUE = 7.0611e-08
DAo_max_area	descending aorta maximum area	descending aorta	# _SET3_ VARIABLE = GO_mf:go_coreceptor_activity_involved_in_wnt_signaling_pathway (set)
DAo_max_area	descending aorta maximum area	descending aorta	# _SET3_ NGENES = 8
DAo_max_area	descending aorta maximum area	descending aorta	# _SET3_ P-VALUE = 9.9509e-07
DAo_max_area	descending aorta maximum area	descending aorta	# _SET4_ VARIABLE = GO_mf:go_coreceptor_activity_involved_in_wnt_signaling_pathway_planar_cell_polarity_pathway (set)
DAo_max_area	descending aorta maximum area	descending aorta	# _SET4_ NGENES = 5
DAo_max_area	descending aorta maximum area	descending aorta	# _SET4_ P-VALUE = 3.6849e-08
DAo_min_area	descending aorta minimum area	descending aorta	# _SET1_ VARIABLE = GO_bp:go_adult_heart_development (set)
DAo_min_area	descending aorta minimum area	descending aorta	# _SET1_ NGENES = 13
DAo_min_area	descending aorta minimum area	descending aorta	# _SET1_ P-VALUE = 2.50507e-07
DAo_min_area	descending aorta minimum area	descending aorta	# _SET2_ VARIABLE = GO_bp:go_lung_associated_mesenchyme_development (set)
DAo_min_area	descending aorta minimum area	descending aorta	# _SET2_ NGENES = 8
DAo_min_area	descending aorta minimum area	descending aorta	# _SET2_ P-VALUE = 1.7969e-08
DAo_min_area	descending aorta minimum area	descending aorta	# _SET3_ VARIABLE = GO_mf:go_coreceptor_activity_involved_in_wnt_signaling_pathway_planar_cell_polarity_pathway (set)
DAo_min_area	descending aorta minimum area	descending aorta	# _SET3_ NGENES = 5
DAo_min_area	descending aorta minimum area	descending aorta	# _SET3_ P-VALUE = 2.6666e-07
Ell_6	regional longitudinal strain	left ventricle	# _SET1_ VARIABLE = Curated_gene_sets:bruneau_septation_atrial (set)
Ell_6	regional longitudinal strain	left ventricle	# _SET1_ NGENES = 5
Ell_6	regional longitudinal strain	left ventricle	# _SET1_ P-VALUE = 1.07213e-07
Err_AHA_6	regional radial strain	left ventricle	# _SET1_ VARIABLE = GO_mf:go_mannosyl_oligosaccharide_1_2_alpha_mannosidase_activity (set)
Err_AHA_6	regional radial strain	left ventricle	# _SET1_ NGENES = 7
Err_AHA_6	regional radial strain	left ventricle	# _SET1_ P-VALUE = 3.00759e-06
Err_AHA_13	regional radial strain	left ventricle	# _SET1_ VARIABLE = GO_mf:go_camp_response_element_binding (set)
Err_AHA_13	regional radial strain	left ventricle	# _SET1_ NGENES = 14
Err_AHA_13	regional radial strain	left ventricle	# _SET1_ P-VALUE = 4.49664e-07
Err_AHA_13	regional radial strain	left ventricle	# _SET2_ VARIABLE = GO_mf:go_5_deoxyribose_5_phosphate_lyase_activity (set)
Err_AHA_13	regional radial strain	left ventricle	# _SET2_ NGENES = 5
Err_AHA_13	regional radial strain	left ventricle	# _SET2_ P-VALUE = 2.3567e-06
RVEDV	right ventricular end-diastolic volume	right ventricle	# _SET1_ VARIABLE = Curated_gene_sets:bruneau_septation_atrial (set)
RVEDV	right ventricular end-diastolic volume	right ventricle	# _SET1_ NGENES = 5
RVEDV	right ventricular end-diastolic volume	right ventricle	# _SET1_ P-VALUE = 1.52185e-06
RVEDV	right ventricular end-diastolic volume	right ventricle	# _SET2_ VARIABLE = Curated_gene_sets:reactome_cellular_senescence (set)
RVEDV	right ventricular end-diastolic volume	right ventricle	# _SET2_ NGENES = 168
RVEDV	right ventricular end-diastolic volume	right ventricle	# _SET2_ P-VALUE = 1.9787e-06
RVEDV	right ventricular end-diastolic volume	right ventricle	# _SET3_ VARIABLE = GO_bp:go_muscle_tissue_development (set)
RVEDV	right ventricular end-diastolic volume	right ventricle	# _SET3_ NGENES = 370
RVEDV	right ventricular end-diastolic volume	right ventricle	# _SET3_ P-VALUE = 1.9005e-06
RVEDV	right ventricular end-diastolic volume	right ventricle	# _SET4_ VARIABLE = GO_bp:go_heart_development (set)
RVEDV	right ventricular end-diastolic volume	right ventricle	# _SET4_ NGENES = 525
RVEDV	right ventricular end-diastolic volume	right ventricle	# _SET4_ P-VALUE = 7.7288e-07
RVEDV	right ventricular end-diastolic volume	right ventricle	# _SET5_ VARIABLE = GO_bp:go_cardiac_ventricle_development (set)
RVEDV	right ventricular end-diastolic volume	right ventricle	# _SET5_ NGENES = 122
RVEDV	right ventricular end-diastolic volume	right ventricle	# _SET5_ P-VALUE = 6.2418e-07
RVEDV	right ventricular end-diastolic volume	right ventricle	# _SET6_ VARIABLE = GO_bp:go_cardiac_muscle_tissue_development (set)
RVEDV	right ventricular end-diastolic volume	right ventricle	# _SET6_ NGENES = 202
RVEDV	right ventricular end-diastolic volume	right ventricle	# _SET6_ P-VALUE = 3.6568e-07
RVEDV	right ventricular end-diastolic volume	right ventricle	# _SET7_ VARIABLE = GO_bp:go_vasculogenesis_involved_in_coronary_vascular_morphogenesis (set)
RVEDV	right ventricular end-diastolic volume	right ventricle	# _SET7_ NGENES = 4
RVEDV	right ventricular end-diastolic volume	right ventricle	# _SET7_ P-VALUE = 6.8364e-09
RVESV	right ventricular end-systolic volume	right ventricle	# _SET1_ VARIABLE = GO_bp:go_vasculogenesis_involved_in_coronary_vascular_morphogenesis (set)
RVESV	right ventricular end-systolic volume	right ventricle	# _SET1_ NGENES = 4
RVESV	right ventricular end-systolic volume	right ventricle	# _SET1_ P-VALUE = 5.45587e-08
RVSV	right ventricular stroke volume	right ventricle	# _SET1_ VARIABLE = Curated_gene_sets:bruneau_septation_atrial (set)
RVSV	right ventricular stroke volume	right ventricle	# _SET1_ NGENES = 5
RVSV	right ventricular stroke volume	right ventricle	# _SET1_ P-VALUE = 6.7363e-07
RVSV	right ventricular stroke volume	right ventricle	# _SET2_ VARIABLE = GO_bp:go_cardiac_septum_morphogenesis (set)
RVSV	right ventricular stroke volume	right ventricle	# _SET2_ NGENES = 72
RVSV	right ventricular stroke volume	right ventricle	# _SET2_ P-VALUE = 2.7557e-06
